# Leveraging blood RNA expression to understand Parkinson’s disease heterogeneity and progression

**DOI:** 10.64898/2025.12.10.25342029

**Authors:** Ana-Luisa Gil-Martinez, Aine Fairbrother-Browne, Raquel Real, Guillermo Rocamora-Perez, Jonathan W. Brenton, Alejandro Martinez-Carrasco, Juan A. Botia, Mina Ryten, Huw R Morris

## Abstract

Parkinson’s disease (PD) exhibits substantial clinical and molecular heterogeneity, driven in part by mutations in *SNCA*, *GBA1* and *LRRK2* genes. Understanding how these genetic subtypes differ in progression and peripheral transcriptomic profiles may inform personalized prognostic and therapeutic strategies. In this study, we aim to compare disease progression trajectories and blood-based gene expression patterns among *SNCA*-positive (*SNCA+*), *GBA*-positive (*GBA+*) and *LRRK2*-positive (*LRRK2+*), and sporadic PD patients, and to identify shared and subtype-specific transcriptional signatures. We used well-characterized cohorts of *SNCA*+ (n=26), *GBA*+ (n=70), *LRRK2*+ (n=147), and sporadic (n=387) PD patient from the Parkinson’s Progression Markers Initiative (PPMI) cohort. We used data from samples collected 6 months after baseline visit for differentially expressed gene (DEGs) analysis, controlling for cell type proportions. Our results show that *SNCA*+ patients had the earliest onset and poorest survival, whereas *LRRK2*+ and sporadic PD progressed more slowly. *GBA*+ and *LRRK2*+ patient groups exhibited prominent immune-related activation, with overlapping upregulated DEGs between *LRRK2*+ and *GBA*+ and shared downregulation between *LRRK2*+ and *SNCA*+. No significant blood DEGs distinguished favourable and unfavourable outcomes in sporadic PD cases. In conclusion, mutation-specific clinical trajectories and systemic inflammatory signatures in *GBA*+ and *LRRK2*+ PD underscore the promise of blood-based biomarkers, warranting validation in larger and tissue-targeted studies.
