## Supplemental Table 1 for "Leveraging blood RNA expression to understand Parkinson’s disease heterogeneity and progression"

	baseMean	log2FoldChange	lfcSE	stat	pvalue	padj	diffexpressed	delabel	symbol	entrez	group
ENSG00000156414	267.0101672	1.362465594	0.2373316656	5.740766157	9.42E-09	0.0001156390102	UP	ENSG00000156414.18	TDRD9	122402	m6_SNCA_vs_PD
ENSG00000227688	21.09476326	-0.9722345934	0.1947028585	-4.993427424	5.93E-07	0.002425969801	DOWN	ENSG00000227688.2	NA	NA	m6_SNCA_vs_PD
ENSG00000260518	8.877317821	-3.540510936	0.6961844757	-5.085593057	3.66E-07	0.002425969801	DOWN	ENSG00000260518.2	NA	NA	m6_SNCA_vs_PD
ENSG00000254468	6.66199583	1.236086297	0.2438327915	5.069401411	3.99E-07	0.002425969801	UP	ENSG00000254468.2	NA	NA	m6_SNCA_vs_PD
ENSG00000229807	22269.19965	2.590414695	0.5395088223	4.801431576	1.58E-06	0.004832199581	UP	ENSG00000229807.11	XIST	7503	m6_SNCA_vs_PD
ENSG00000183638	23.86179536	-2.528894345	0.5248274111	-4.818525655	1.45E-06	0.004832199581	DOWN	ENSG00000183638.5	RP1L1	94137	m6_SNCA_vs_PD
ENSG00000107147	28.84898924	-2.374084495	0.4984404345	-4.76302549	1.91E-06	0.005199861544	DOWN	ENSG00000107147.12	KCNT1	57582	m6_SNCA_vs_PD
ENSG00000273079	40.44240925	-2.98400095	0.6408223556	-4.656518182	3.22E-06	0.007891788793	DOWN	ENSG00000273079.5	GRIN2B	2904	m6_SNCA_vs_PD
ENSG00000138162	29.19481055	-2.858306649	0.6203001648	-4.60794114	4.07E-06	0.00830284253	DOWN	ENSG00000138162.18	TACC2	10579	m6_SNCA_vs_PD
ENSG00000206652	147.4101532	-3.484650181	0.7614868696	-4.576113286	4.74E-06	0.00830284253	DOWN	ENSG00000206652.1	RNU1-1	26871	m6_SNCA_vs_PD
ENSG00000145794	12.42682974	-2.888490449	0.6294300261	-4.589057288	4.45E-06	0.00830284253	DOWN	ENSG00000145794.16	MEGF10	84466	m6_SNCA_vs_PD
ENSG00000251046	5.66545702	-2.846706803	0.6210324207	-4.583829616	4.57E-06	0.00830284253	DOWN	ENSG00000251046.2	ZNF969P	100130995	m6_SNCA_vs_PD
ENSG00000007372	31.31911543	-2.953563252	0.6505288854	-4.5402492	5.62E-06	0.009191946036	DOWN	ENSG00000007372.22	PAX6	5080	m6_SNCA_vs_PD
ENSG00000163638	16.64073082	-3.056058254	0.6804805127	-4.491029789	7.09E-06	0.009883638276	DOWN	ENSG00000163638.13	ADAMTS9	56999	m6_SNCA_vs_PD
ENSG00000172379	17.72742199	-2.49227528	0.5533917658	-4.503636365	6.68E-06	0.009883638276	DOWN	ENSG00000172379.20	ARNT2	9915	m6_SNCA_vs_PD
ENSG00000187955	16.92621447	-2.991297109	0.6709166754	-4.458522524	8.25E-06	0.01065851804	DOWN	ENSG00000187955.11	COL14A1	7373	m6_SNCA_vs_PD
ENSG00000136378	15.59961926	-2.829709194	0.6430237598	-4.400629294	1.08E-05	0.01324337799	DOWN	ENSG00000136378.14	ADAMTS7	11173	m6_SNCA_vs_PD
ENSG00000164742	21.85818783	-2.624088334	0.5988036372	-4.382218429	1.17E-05	0.01372746025	DOWN	ENSG00000164742.15	ADCY1	107	m6_SNCA_vs_PD
ENSG00000198691	17.37980453	-2.904103766	0.6692901528	-4.339080374	1.43E-05	0.01411240203	DOWN	ENSG00000198691.12	ABCA4	24	m6_SNCA_vs_PD
ENSG00000138792	15.77415358	-2.095586063	0.4816801029	-4.350576349	1.36E-05	0.01411240203	DOWN	ENSG00000138792.9	ENPEP	2028	m6_SNCA_vs_PD
ENSG00000158816	17.52316771	-2.214612845	0.5102924331	-4.339889643	1.43E-05	0.01411240203	DOWN	ENSG00000158816.15	VWA5B1	127731	m6_SNCA_vs_PD
ENSG00000184347	26.04629446	-2.340850991	0.5396133718	-4.338015167	1.44E-05	0.01411240203	DOWN	ENSG00000184347.14	SLIT3	6586	m6_SNCA_vs_PD
ENSG00000128683	12.95651165	-2.422625658	0.5620474026	-4.31035825	1.63E-05	0.01417143175	DOWN	ENSG00000128683.13	GAD1	2571	m6_SNCA_vs_PD
ENSG00000214223	22.84107377	-1.244146203	0.289043936	-4.304349783	1.67E-05	0.01417143175	DOWN	ENSG00000214223.4	HNRNPA1P10	664709	m6_SNCA_vs_PD
ENSG00000134874	11.89355197	-2.434416095	0.56262131	-4.326917683	1.51E-05	0.01417143175	DOWN	ENSG00000134874.17	DZIP1	22873	m6_SNCA_vs_PD
ENSG00000109819	28.42762748	-1.572525798	0.3686757153	-4.265335992	2.00E-05	0.01463014042	DOWN	ENSG00000109819.8	PPARGC1A	10891	m6_SNCA_vs_PD
ENSG00000242894	7.534789592	1.417269804	0.3309867421	4.281953394	1.85E-05	0.01463014042	UP	ENSG00000242894.3	RN7SL634P	106481096	m6_SNCA_vs_PD
ENSG00000270504	9.709958955	-1.823249267	0.4278032758	-4.261887111	2.03E-05	0.01463014042	DOWN	ENSG00000270504.1	NA	NA	m6_SNCA_vs_PD
ENSG00000177508	9.898666822	-2.910133518	0.6854866327	-4.245354146	2.18E-05	0.01494444001	DOWN	ENSG00000177508.11	IRX3	79191	m6_SNCA_vs_PD
ENSG00000144406	20.03344992	-2.260647663	0.5338650983	-4.234492328	2.29E-05	0.01494444001	DOWN	ENSG00000144406.18	UNC80	285175	m6_SNCA_vs_PD
ENSG00000278775	452.1786654	-3.991978667	0.9432410036	-4.232193736	2.31E-05	0.01494444001	DOWN	ENSG00000278775.1	NA	NA	m6_SNCA_vs_PD
ENSG00000132467	658.8470547	-0.5003961361	0.1182346791	-4.232228139	2.31E-05	0.01494444001	DOWN	ENSG00000132467.3	UTP3	57050	m6_SNCA_vs_PD
ENSG00000173175	21.61118479	-2.381055458	0.5692341603	-4.182910345	2.88E-05	0.01765635929	DOWN	ENSG00000173175.14	ADCY5	111	m6_SNCA_vs_PD
ENSG00000255248	33.92687281	-2.029065955	0.4918851677	-4.125080584	3.71E-05	0.02121941646	DOWN	ENSG00000255248.8	MIR100HG	399959	m6_SNCA_vs_PD
ENSG00000096746	2479.964819	-0.6254051843	0.151833281	-4.119025685	3.80E-05	0.02121941646	DOWN	ENSG00000096746.17	HNRNPH3	3189	m6_SNCA_vs_PD
ENSG00000265558	20.37383405	0.5619768824	0.1362274281	4.125284388	3.70E-05	0.02121941646	UP	ENSG00000265558.1	MIR3918	100500851	m6_SNCA_vs_PD
ENSG00000169436	30.22864786	-2.289414879	0.5552673264	-4.123085891	3.74E-05	0.02121941646	DOWN	ENSG00000169436.16	COL22A1	169044	m6_SNCA_vs_PD
ENSG00000158486	25.14541744	-2.835803835	0.6955381775	-4.077136132	4.56E-05	0.02151589016	DOWN	ENSG00000158486.13	DNAH3	55567	m6_SNCA_vs_PD
ENSG00000145423	40.96023004	1.154681578	0.2828311455	4.08258283	4.45E-05	0.02151589016	UP	ENSG00000145423.4	SFRP2	6423	m6_SNCA_vs_PD
ENSG00000139675	163.6771882	-0.5914886564	0.1441043948	-4.104584437	4.05E-05	0.02151589016	DOWN	ENSG00000139675.12	HNRNPA1L2	144983	m6_SNCA_vs_PD
ENSG00000129204	38.62039219	-1.371388061	0.3362045254	-4.079029155	4.52E-05	0.02151589016	DOWN	ENSG00000129204.16	USP6	9098	m6_SNCA_vs_PD
ENSG00000182175	18.61062291	-1.86542084	0.4559473913	-4.09130719	4.29E-05	0.02151589016	DOWN	ENSG00000182175.14	RGMA	56963	m6_SNCA_vs_PD
ENSG00000169282	8.468686106	-2.277905897	0.5568645643	-4.090592297	4.30E-05	0.02151589016	DOWN	ENSG00000169282.17	KCNAB1	7881	m6_SNCA_vs_PD
ENSG00000101680	25.89763311	-2.634765957	0.6490941011	-4.059143278	4.93E-05	0.02158252691	DOWN	ENSG00000101680.14	LAMA1	284217	m6_SNCA_vs_PD
ENSG00000163395	31.49003568	-2.681562612	0.6601303703	-4.062171251	4.86E-05	0.02158252691	DOWN	ENSG00000163395.16	IGFN1	91156	m6_SNCA_vs_PD
ENSG00000205592	46.78837079	-2.061917868	0.5079194107	-4.059537447	4.92E-05	0.02158252691	DOWN	ENSG00000205592.14	MUC19	283463	m6_SNCA_vs_PD
ENSG00000188162	23.97116409	-2.685558952	0.6600246125	-4.068876979	4.72E-05	0.02158252691	DOWN	ENSG00000188162.10	OTOG	340990	m6_SNCA_vs_PD
ENSG00000007174	30.22277884	-2.689002058	0.6652779361	-4.041922799	5.30E-05	0.02204961743	DOWN	ENSG00000007174.17	DNAH9	1770	m6_SNCA_vs_PD
ENSG00000174804	13.27702972	-1.594250715	0.3956491696	-4.029455482	5.59E-05	0.02248987351	DOWN	ENSG00000174804.3	FZD4	8322	m6_SNCA_vs_PD
ENSG00000240405	20.38261267	-2.334762264	0.5792557018	-4.03062457	5.56E-05	0.02248987351	DOWN	ENSG00000240405.6	SAMMSON	101927152	m6_SNCA_vs_PD
ENSG00000138755	9.021669741	-1.278605567	0.3187760105	-4.010984279	6.05E-05	0.02271297162	DOWN	ENSG00000138755.5	CXCL9	4283	m6_SNCA_vs_PD
ENSG00000137869	13.65152623	-2.391356815	0.5945454376	-4.022159895	5.77E-05	0.02271297162	DOWN	ENSG00000137869.14	CYP19A1	1588	m6_SNCA_vs_PD
ENSG00000140945	13.37062199	-2.537346788	0.632981262	-4.008565403	6.11E-05	0.02271297162	DOWN	ENSG00000140945.16	CDH13	1012	m6_SNCA_vs_PD
ENSG00000112541	23.32780157	-2.64830885	0.6596554566	-4.014684975	5.95E-05	0.02271297162	DOWN	ENSG00000112541.14	PDE10A	10846	m6_SNCA_vs_PD
ENSG00000136011	18.80981825	-2.383992126	0.5959596999	-4.000257276	6.33E-05	0.02317421281	DOWN	ENSG00000136011.14	STAB2	55576	m6_SNCA_vs_PD
ENSG00000104067	19.70620887	-2.206300395	0.552603228	-3.992557921	6.54E-05	0.023396378	DOWN	ENSG00000104067.16	TJP1	7082	m6_SNCA_vs_PD
ENSG00000214595	208.6309592	0.7679474256	0.1924183825	3.991029421	6.58E-05	0.023396378	UP	ENSG00000214595.11	EML6	400954	m6_SNCA_vs_PD
ENSG00000107186	14.78794299	-2.158867142	0.5427860621	-3.977381316	6.97E-05	0.02408222235	DOWN	ENSG00000107186.16	MPDZ	8777	m6_SNCA_vs_PD
ENSG00000243738	15.39425749	-0.6482537029	0.1640004448	-3.95275576	7.73E-05	0.02633044336	DOWN	ENSG00000243738.3	RN7SL181P	106480492	m6_SNCA_vs_PD
ENSG00000179242	14.60612382	-1.937287449	0.4923927277	-3.934435543	8.34E-05	0.0272093844	DOWN	ENSG00000179242.15	CDH4	1002	m6_SNCA_vs_PD
ENSG00000148408	27.19553456	-2.165067268	0.5506009171	-3.932189723	8.42E-05	0.0272093844	DOWN	ENSG00000148408.12	CACNA1B	774	m6_SNCA_vs_PD
ENSG00000137460	90.0009998	0.604039031	0.15386897	3.925671506	8.65E-05	0.0272093844	UP	ENSG00000137460.8	FHDC1	85462	m6_SNCA_vs_PD
ENSG00000277602	23.57134534	-0.6349993541	0.1616891511	-3.927284853	8.59E-05	0.0272093844	DOWN	ENSG00000277602.1	NA	NA	m6_SNCA_vs_PD
ENSG00000227730	37.93710595	-0.9138927765	0.2327746683	-3.926083466	8.63E-05	0.0272093844	DOWN	ENSG00000227730.2	MTND6P5	106480427	m6_SNCA_vs_PD
ENSG00000157423	35.12070356	-1.980888844	0.5106637027	-3.879047666	0.000104866207	0.02927736319	DOWN	ENSG00000157423.17	HYDIN	54768	m6_SNCA_vs_PD
ENSG00000154783	12.89279962	-2.18009999	0.5599995197	-3.893039035	9.90E-05	0.02927736319	DOWN	ENSG00000154783.11	FGD5	152273	m6_SNCA_vs_PD
ENSG00000230102	12.04981118	-2.203962757	0.5674341152	-3.884085743	0.0001027156576	0.02927736319	DOWN	ENSG00000230102.7	LINC02028	285389	m6_SNCA_vs_PD
ENSG00000121380	14.07050943	-1.461668794	0.3767825749	-3.879342865	0.0001047390355	0.02927736319	DOWN	ENSG00000121380.12	BCL2L14	79370	m6_SNCA_vs_PD
ENSG00000183166	13.99002533	-1.94067854	0.4976564	-3.899635452	9.63E-05	0.02927736319	DOWN	ENSG00000183166.10	CALN1	83698	m6_SNCA_vs_PD
ENSG00000121904	46.95406704	-2.412129775	0.6214556282	-3.881419147	0.0001038486786	0.02927736319	DOWN	ENSG00000121904.17	CSMD2	114784	m6_SNCA_vs_PD
ENSG00000165124	19.01875466	-2.114874155	0.5468976398	-3.867038365	0.0001101651024	0.02970704888	DOWN	ENSG00000165124.17	SVEP1	79987	m6_SNCA_vs_PD
ENSG00000183454	26.23197743	-2.452644894	0.6340274341	-3.86835768	0.0001095708589	0.02970704888	DOWN	ENSG00000183454.16	GRIN2A	2903	m6_SNCA_vs_PD
ENSG00000211638	25.83741469	1.227291211	0.3182264895	3.856659489	0.0001149471094	0.03065964258	UP	ENSG00000211638.2	IGLV8-61	28774	m6_SNCA_vs_PD
ENSG00000104313	12.27683186	-2.377112297	0.6177531049	-3.847997329	0.0001190873517	0.03076088971	DOWN	ENSG00000104313.18	EYA1	2138	m6_SNCA_vs_PD
ENSG00000285292	3.739459053	0.9784177343	0.2541700396	3.849461313	0.0001183778778	0.03076088971	UP	ENSG00000285292.1	ABCF2-H2BE1	114483834	m6_SNCA_vs_PD
ENSG00000084710	13.93337126	-2.332607888	0.6055926569	-3.851777035	0.0001172637694	0.03076088971	DOWN	ENSG00000084710.13	EFR3B	22979	m6_SNCA_vs_PD
ENSG00000239219	32.23221513	0.9018772313	0.2355034721	3.829570847	0.0001283669239	0.03185927744	UP	ENSG00000239219.2	LOC100128164	100128164	m6_SNCA_vs_PD
ENSG00000172752	14.53599878	-2.55554642	0.6675815624	-3.828066207	0.0001291540186	0.03185927744	DOWN	ENSG00000172752.14	COL6A5	256076	m6_SNCA_vs_PD
ENSG00000136943	8.390464177	-1.80587778	0.4710990778	-3.83332905	0.000126420666	0.03185927744	DOWN	ENSG00000136943.10	CTSV	1515	m6_SNCA_vs_PD
ENSG00000164627	18.68735097	-2.307206481	0.6035630671	-3.822643576	0.000132028556	0.032030346	DOWN	ENSG00000164627.17	KIF6	221458	m6_SNCA_vs_PD
ENSG00000224578	41.69597334	-0.9006374418	0.2357869631	-3.819708392	0.0001336095374	0.032030346	DOWN	ENSG00000224578.5	HNRNPA1P48	642659	m6_SNCA_vs_PD
ENSG00000234241	7.755913129	-1.363718954	0.3571654055	-3.81817201	0.0001344441761	0.032030346	DOWN	ENSG00000234241.1	LOC149844	149844	m6_SNCA_vs_PD
ENSG00000259917	9.857503325	-1.038330726	0.2738629084	-3.791425176	0.0001497852764	0.03464073007	DOWN	ENSG00000259917.1	NA	NA	m6_SNCA_vs_PD
ENSG00000144908	22.07298531	-2.586524702	0.6825790857	-3.789340688	0.0001510476433	0.03464073007	DOWN	ENSG00000144908.13	ALDH1L1	10840	m6_SNCA_vs_PD
ENSG00000185666	29.85519545	-1.245960724	0.3301329014	-3.774118601	0.0001605743609	0.03648457632	DOWN	ENSG00000185666.14	SYN3	8224	m6_SNCA_vs_PD
ENSG00000187672	15.68195453	-1.937591776	0.5148492958	-3.763415415	0.000167608435	0.0367227088	DOWN	ENSG00000187672.12	ERC2	26059	m6_SNCA_vs_PD
ENSG00000255670	31.6507762	0.5826093754	0.1547365858	3.765168865	0.0001664365617	0.0367227088	UP	ENSG00000255670.1	NA	NA	m6_SNCA_vs_PD
ENSG00000168754	10.23992362	-1.433266927	0.3807102934	-3.764718084	0.0001667370914	0.0367227088	DOWN	ENSG00000168754.14	FAM178B	51252	m6_SNCA_vs_PD
ENSG00000143401	1399.695764	-0.5307213522	0.1409125887	-3.766316106	0.0001656740093	0.0367227088	DOWN	ENSG00000143401.14	ANP32E	81611	m6_SNCA_vs_PD
ENSG00000145147	12.94351309	-2.090285257	0.5561308693	-3.758621166	0.0001708522959	0.03677670604	DOWN	ENSG00000145147.19	SLIT2	9353	m6_SNCA_vs_PD
ENSG00000162105	33.01510928	-1.855167076	0.4933614223	-3.760259704	0.0001697370513	0.03677670604	DOWN	ENSG00000162105.18	SHANK2	22941	m6_SNCA_vs_PD
ENSG00000158859	49.51362597	-0.5514693385	0.1473832737	-3.741736254	0.0001827532595	0.03814606793	DOWN	ENSG00000158859.9	ADAMTS4	9507	m6_SNCA_vs_PD
ENSG00000225127	7.907285808	-1.345362073	0.3601108208	-3.735966805	0.0001869953372	0.03856032419	DOWN	ENSG00000225127.2	LINC00237	105372556	m6_SNCA_vs_PD
ENSG00000196584	62.51590717	-0.6401197428	0.1721601725	-3.718163925	0.0002006760394	0.04103657775	DOWN	ENSG00000196584.2	XRCC2	7516	m6_SNCA_vs_PD
ENSG00000168658	16.33123744	-1.973304297	0.5316759674	-3.711479205	0.0002060515979	0.04143319276	DOWN	ENSG00000168658.18	VWA3B	200403	m6_SNCA_vs_PD
ENSG00000133454	42.41129122	-1.579408196	0.4257755545	-3.709485385	0.000207680945	0.04143319276	DOWN	ENSG00000133454.15	MYO18B	84700	m6_SNCA_vs_PD
ENSG00000105357	22.06219456	-2.407542342	0.6487076222	-3.711290356	0.0002062054092	0.04143319276	DOWN	ENSG00000105357.16	MYH14	79784	m6_SNCA_vs_PD
ENSG00000083067	19.43620636	-2.207519532	0.5970745362	-3.697226054	0.000217968234	0.04278977995	DOWN	ENSG00000083067.22	TRPM3	80036	m6_SNCA_vs_PD
ENSG00000089101	17.61799873	-1.796026507	0.4863913894	-3.692554075	0.0002220131147	0.04289747891	DOWN	ENSG00000089101.17	CFAP61	26074	m6_SNCA_vs_PD
ENSG00000204291	19.60419844	-1.385900107	0.3755717238	-3.690107692	0.0002241591357	0.04297375806	DOWN	ENSG00000204291.10	COL15A1	1306	m6_SNCA_vs_PD
ENSG00000105877	34.37633732	-1.372875343	0.3727591102	-3.683009498	0.0002304965679	0.04350888677	DOWN	ENSG00000105877.17	DNAH11	8701	m6_SNCA_vs_PD
ENSG00000165323	21.03264432	-2.168736699	0.5895115866	-3.678870354	0.000234269312	0.04355102005	DOWN	ENSG00000165323.15	FAT3	120114	m6_SNCA_vs_PD
ENSG00000162669	16.18226744	-1.467501397	0.3988542589	-3.679292284	0.0002338820955	0.04355102005	DOWN	ENSG00000162669.15	HFM1	164045	m6_SNCA_vs_PD
ENSG00000165816	8.988470126	-2.014146893	0.5484509265	-3.672428644	0.0002402562487	0.0443281811	DOWN	ENSG00000165816.12	VWA2	340706	m6_SNCA_vs_PD
ENSG00000232499	14.15968025	-0.9565446792	0.2607751666	-3.668081941	0.0002443768721	0.04475197062	DOWN	ENSG00000232499.2	LOC100421402	100421402	m6_SNCA_vs_PD
ENSG00000196090	26.66974021	-2.258049197	0.6182408097	-3.652378105	0.0002598229387	0.04593162352	DOWN	ENSG00000196090.12	PTPRT	11122	m6_SNCA_vs_PD
ENSG00000163697	33.78004786	-1.103399317	0.3026842622	-3.645380532	0.0002669964296	0.04679875276	DOWN	ENSG00000163697.16	APBB2	323	m6_SNCA_vs_PD
ENSG00000081479	27.3450063	-2.316547592	0.6380186834	-3.630846012	0.0002824937016	0.04847631429	DOWN	ENSG00000081479.13	LRP2	4036	m6_SNCA_vs_PD
ENSG00000166448	8.81822315	-2.045654034	0.5633486468	-3.631239811	0.0002820629339	0.04847631429	DOWN	ENSG00000166448.14	TMEM130	222865	m6_SNCA_vs_PD
ENSG00000285517	23.4550052	-1.246716187	0.3442958472	-3.621060776	0.0002933975756	0.04965298695	DOWN	ENSG00000285517.1	NA	NA	m6_SNCA_vs_PD
