## Supplemental Table 2 for "Leveraging blood RNA expression to understand Parkinson’s disease heterogeneity and progression"

	baseMean	log2FoldChange	lfcSE	stat	pvalue	padj	diffexpressed	delabel	symbol	entrez	group
ENSG00000211937	38.00187956	1.714032803	0.2154350914	7.956144896	1.77E-15	3.09E-11	UP	ENSG00000211937.3	IGHV2-5	28457	m6_GBA_vs_PD
ENSG00000278996	160.1993925	2.728046482	0.3680100821	7.412966696	1.24E-13	1.07E-09	UP	ENSG00000278996.1	NA	NA	m6_GBA_vs_PD
ENSG00000249086	59.4737839	-1.221845023	0.1865570264	-6.549445213	5.78E-11	3.35E-07	DOWN	ENSG00000249086.1	NA	NA	m6_GBA_vs_PD
ENSG00000261003	28.53198578	1.106715772	0.1875425843	5.901143873	3.61E-09	1.05E-05	UP	ENSG00000261003.1	NA	NA	m6_GBA_vs_PD
ENSG00000170385	1245.809916	-0.5381611814	0.09429589135	-5.707154083	1.15E-08	2.50E-05	DOWN	ENSG00000170385.9	SLC30A1	7779	m6_GBA_vs_PD
ENSG00000150681	5159.44398	-0.7057533081	0.131581652	-5.363614892	8.16E-08	0.0001283028381	DOWN	ENSG00000150681.9	RGS18	64407	m6_GBA_vs_PD
ENSG00000154642	2140.341841	-0.5143208814	0.09793712214	-5.251541705	1.51E-07	0.0001749845019	DOWN	ENSG00000154642.10	C21orf91	54149	m6_GBA_vs_PD
ENSG00000166200	1289.548921	-0.5023822176	0.09695569142	-5.181565005	2.20E-07	0.0002211907951	DOWN	ENSG00000166200.14	COPS2	9318	m6_GBA_vs_PD
ENSG00000153130	338.0096161	-0.5943621316	0.1148685722	-5.17427979	2.29E-07	0.0002211907951	DOWN	ENSG00000153130.17	SCOC	60592	m6_GBA_vs_PD
ENSG00000126860	2011.548353	-0.9088365202	0.1770565368	-5.133030028	2.85E-07	0.0002255254887	DOWN	ENSG00000126860.11	EVI2A	2123	m6_GBA_vs_PD
ENSG00000197045	1998.843386	-0.5069210678	0.1019130147	-4.974056252	6.56E-07	0.0004187577053	DOWN	ENSG00000197045.12	GMFB	2764	m6_GBA_vs_PD
ENSG00000139679	1295.779773	-0.7041098517	0.1438050613	-4.896280044	9.77E-07	0.0004593556802	DOWN	ENSG00000139679.15	LPAR6	10161	m6_GBA_vs_PD
ENSG00000176018	1542.690725	-0.5074349176	0.1040444113	-4.877099224	1.08E-06	0.0004689308215	DOWN	ENSG00000176018.12	LYSMD3	116068	m6_GBA_vs_PD
ENSG00000273154	37.95197134	-0.5124366448	0.1065384777	-4.809873914	1.51E-06	0.000584032509	DOWN	ENSG00000273154.3	NA	NA	m6_GBA_vs_PD
ENSG00000177888	1073.094667	-0.5589843661	0.1167610123	-4.787423087	1.69E-06	0.0005915471801	DOWN	ENSG00000177888.7	ZBTB41	360023	m6_GBA_vs_PD
ENSG00000164047	453.9071009	0.9179843062	0.1972589974	4.653700558	3.26E-06	0.00088528024	UP	ENSG00000164047.4	CAMP	820	m6_GBA_vs_PD
ENSG00000163376	357.16057	-0.5415536107	0.1174835805	-4.609611049	4.03E-06	0.001002909582	DOWN	ENSG00000163376.11	KBTBD8	84541	m6_GBA_vs_PD
ENSG00000169019	313.7865959	-0.6205766622	0.1356033052	-4.576412509	4.73E-06	0.001112357941	DOWN	ENSG00000169019.10	COMMD8	54951	m6_GBA_vs_PD
ENSG00000275413	38.39354645	-0.8679276067	0.1904498894	-4.557249204	5.18E-06	0.001186722945	DOWN	ENSG00000275413.1	NA	NA	m6_GBA_vs_PD
ENSG00000110203	870.2825648	1.003780065	0.2210261127	4.541454637	5.59E-06	0.001262603418	UP	ENSG00000110203.8	FOLR3	2352	m6_GBA_vs_PD
ENSG00000213976	76.91893464	-0.6903384237	0.1529030327	-4.514877249	6.34E-06	0.001297031473	DOWN	ENSG00000213976.4	NA	NA	m6_GBA_vs_PD
ENSG00000283063	68.88251854	0.7697508534	0.1718731939	4.478597481	7.51E-06	0.001405914281	UP	ENSG00000283063.1	TRBV6-3	28604	m6_GBA_vs_PD
ENSG00000237973	169.2414528	1.167310614	0.2666164235	4.378239713	1.20E-05	0.001885887983	UP	ENSG00000237973.1	MTCO1P12	107075141	m6_GBA_vs_PD
ENSG00000031691	113.1742603	-0.5390269612	0.1241706927	-4.34101598	1.42E-05	0.002071612605	DOWN	ENSG00000031691.6	CENPQ	55166	m6_GBA_vs_PD
ENSG00000205413	5510.95119	-0.7167049593	0.1655462988	-4.329332425	1.50E-05	0.002115998688	DOWN	ENSG00000205413.7	SAMD9	54809	m6_GBA_vs_PD
ENSG00000110848	405.8494182	-0.530396964	0.1238924021	-4.281109697	1.86E-05	0.00239714039	DOWN	ENSG00000110848.8	CD69	969	m6_GBA_vs_PD
ENSG00000235272	56.1551971	0.5399828019	0.1281184025	4.214716943	2.50E-05	0.002789804439	UP	ENSG00000235272.2	NA	NA	m6_GBA_vs_PD
ENSG00000137876	1050.282147	-0.591029288	0.1403961627	-4.209725371	2.56E-05	0.002816054267	DOWN	ENSG00000137876.9	RSL24D1	51187	m6_GBA_vs_PD
ENSG00000267160	39.16385937	-0.5496239855	0.1310063836	-4.195398501	2.72E-05	0.002863451989	DOWN	ENSG00000267160.1	NA	NA	m6_GBA_vs_PD
ENSG00000271427	26.58797915	-0.5502894861	0.131252611	-4.192598394	2.76E-05	0.002863451989	DOWN	ENSG00000271427.1	NA	NA	m6_GBA_vs_PD
ENSG00000263897	52.75277102	-0.6148728284	0.1472736969	-4.175034928	2.98E-05	0.003015553461	DOWN	ENSG00000263897.1	MIR4669	100616236	m6_GBA_vs_PD
ENSG00000285215	103.7533735	0.5652473989	0.1357710775	4.163238662	3.14E-05	0.003082677019	UP	ENSG00000285215.2	NA	NA	m6_GBA_vs_PD
ENSG00000102837	156.6514966	1.396638281	0.3369934167	4.144408204	3.41E-05	0.003200816742	UP	ENSG00000102837.6	OLFM4	10562	m6_GBA_vs_PD
ENSG00000147669	249.1379855	-0.5854262384	0.1435747909	-4.077500198	4.55E-05	0.003855553831	DOWN	ENSG00000147669.10	POLR2K	5440	m6_GBA_vs_PD
ENSG00000151773	162.039303	-0.5529679263	0.1364256595	-4.05325456	5.05E-05	0.004107359001	DOWN	ENSG00000151773.12	CCDC122	160857	m6_GBA_vs_PD
ENSG00000279377	64.82209471	-0.8613300017	0.2175584594	-3.959073823	7.52E-05	0.005138664852	DOWN	ENSG00000279377.1	NA	NA	m6_GBA_vs_PD
ENSG00000207370	59.30867714	-0.521758362	0.13210993	-3.94942577	7.83E-05	0.005183473495	DOWN	ENSG00000207370.1	NA	NA	m6_GBA_vs_PD
ENSG00000283646	48.79168941	1.02817814	0.2655370765	3.872069968	0.0001079149617	0.006039752973	UP	ENSG00000283646.1	LINC02009	105377068	m6_GBA_vs_PD
ENSG00000066279	184.7488355	-0.5208901764	0.1351416768	-3.854400719	0.0001160134485	0.006231067996	DOWN	ENSG00000066279.17	ASPM	259266	m6_GBA_vs_PD
ENSG00000280287	377.6650054	-0.5663569393	0.147894357	-3.829469567	0.0001284197626	0.006670927487	DOWN	ENSG00000280287.1	NA	NA	m6_GBA_vs_PD
ENSG00000273768	68.90875896	-0.5460177271	0.1436607189	-3.800744778	0.0001442618314	0.006934929254	DOWN	ENSG00000273768.1	NA	NA	m6_GBA_vs_PD
ENSG00000237702	63.65347062	0.517697732	0.1362006927	3.800991916	0.0001441180043	0.006934929254	UP	ENSG00000237702.2	TRBV3-1	28619	m6_GBA_vs_PD
ENSG00000251634	107.238049	0.5903743196	0.1554634918	3.797510996	0.0001461562953	0.006998941285	UP	ENSG00000251634.2	NA	NA	m6_GBA_vs_PD
ENSG00000121716	601.848729	-0.5088977526	0.1343304923	-3.788400861	0.0001516200725	0.007150386186	DOWN	ENSG00000121716.20	PILRB	29990	m6_GBA_vs_PD
ENSG00000130595	71.5510604	-0.5113047388	0.1353540717	-3.777534968	0.0001583882717	0.007383659484	DOWN	ENSG00000130595.18	TNNT3	7140	m6_GBA_vs_PD
ENSG00000206585	53.80595128	-1.612528405	0.4289872198	-3.758919452	0.0001706487609	0.007773899834	DOWN	ENSG00000206585.1	RNVU1-7	26864	m6_GBA_vs_PD
ENSG00000235008	69.77724494	0.5486413894	0.147776629	3.712639766	0.0002051087257	0.008684433198	UP	ENSG00000235008.1	NA	NA	m6_GBA_vs_PD
ENSG00000281181	466.1541241	-2.293752924	0.6293493071	-3.644642011	0.0002677642534	0.01015231804	DOWN	ENSG00000281181.1	NA	NA	m6_GBA_vs_PD
ENSG00000179869	459.4357218	0.9735618394	0.2677194113	3.636500748	0.000276366841	0.01035381767	UP	ENSG00000179869.14	ABCA13	154664	m6_GBA_vs_PD
ENSG00000170180	298.7744439	-0.6764119967	0.1868535591	-3.620011308	0.0002945901416	0.01063580424	DOWN	ENSG00000170180.21	GYPA	2993	m6_GBA_vs_PD
ENSG00000187922	28.79226795	-0.5597518155	0.1555243067	-3.59912754	0.0003192865783	0.0112474191	DOWN	ENSG00000187922.13	LCN10	414332	m6_GBA_vs_PD
ENSG00000254709	95.20470325	-0.5532503682	0.1541375524	-3.589328879	0.0003315303723	0.01151555197	DOWN	ENSG00000254709.7	IGLL5	100423062	m6_GBA_vs_PD
ENSG00000279311	35.53446811	0.5373231502	0.1509497514	3.559615998	0.00037139746	0.01235459297	UP	ENSG00000279311.1	NA	NA	m6_GBA_vs_PD
ENSG00000118113	176.213312	1.050100226	0.3050802038	3.442046429	0.0005773311504	0.0162568231	UP	ENSG00000118113.11	MMP8	4317	m6_GBA_vs_PD
ENSG00000158747	54.95879626	-0.5168433908	0.1507206433	-3.429147989	0.000605479286	0.01666975667	DOWN	ENSG00000158747.14	NBL1	4681	m6_GBA_vs_PD
ENSG00000264063	31.09369889	1.265873074	0.3727344228	3.396179684	0.0006833348537	0.01772189735	UP	ENSG00000264063.1	NA	NA	m6_GBA_vs_PD
ENSG00000112742	37.06704594	-0.5567965049	0.1669947095	-3.334216435	0.0008554006928	0.019906602	DOWN	ENSG00000112742.9	TTK	7272	m6_GBA_vs_PD
ENSG00000211803	76.54182412	0.5308621915	0.1596552952	3.325052206	0.0008840198022	0.02013574947	UP	ENSG00000211803.2	TRAV23DV6	28660	m6_GBA_vs_PD
ENSG00000104970	41.65104062	-0.6916359591	0.2088415122	-3.31177433	0.0009270629631	0.02060376716	DOWN	ENSG00000104970.11	KIR3DX1	90011	m6_GBA_vs_PD
ENSG00000090104	60.63047072	-0.5591768738	0.1702077345	-3.285261246	0.001018878529	0.02148243481	DOWN	ENSG00000090104.11	RGS1	5996	m6_GBA_vs_PD
ENSG00000206737	309.1064351	-1.981505714	0.6045661806	-3.277566257	0.001047061537	0.02176937261	DOWN	ENSG00000206737.1	RNVU1-18	26863	m6_GBA_vs_PD
ENSG00000239951	276.2098481	0.6377514752	0.1954336126	3.263264014	0.001101368658	0.02244264331	UP	ENSG00000239951.1	IGKV3-20	28912	m6_GBA_vs_PD
ENSG00000204625	27.6111581	-0.574704764	0.1767639047	-3.25125633	0.001148962172	0.02300833109	DOWN	ENSG00000204625.10	HCG9	10255	m6_GBA_vs_PD
ENSG00000234184	25.88658349	-0.6792733327	0.2100780829	-3.233432652	0.001223121715	0.0237508219	DOWN	ENSG00000234184.5	LINC01781	101927412	m6_GBA_vs_PD
ENSG00000124469	133.556963	0.7750667909	0.2420026844	3.202719807	0.001361363643	0.02505503735	UP	ENSG00000124469.11	CEACAM8	1088	m6_GBA_vs_PD
ENSG00000137970	41.68385612	-0.8259359003	0.2590765869	-3.187999001	0.001432610313	0.02565976445	DOWN	ENSG00000137970.7	RPL7P9	653702	m6_GBA_vs_PD
ENSG00000257017	108.8282349	0.7085820358	0.2229404094	3.178347244	0.001481172433	0.0261148558	UP	ENSG00000257017.8	HP	3240	m6_GBA_vs_PD
ENSG00000274422	122.8869575	-0.6717460296	0.2134879068	-3.146529655	0.001652205058	0.02764583887	DOWN	ENSG00000274422.1	NA	NA	m6_GBA_vs_PD
ENSG00000198892	143.9673836	0.6955239121	0.2218389978	3.135264399	0.00171699284	0.02844878057	UP	ENSG00000198892.6	SHISA4	149345	m6_GBA_vs_PD
ENSG00000012223	604.5042526	0.8235613147	0.2635035558	3.125427709	0.001775467032	0.02887539934	UP	ENSG00000012223.12	LTF	4057	m6_GBA_vs_PD
ENSG00000119326	211.9588018	-0.5001583109	0.160747113	-3.111460614	0.001861643063	0.029615139	DOWN	ENSG00000119326.14	CTNNAL1	8727	m6_GBA_vs_PD
ENSG00000036448	427.4466081	-1.117459351	0.3592414764	-3.110607836	0.001867027115	0.02964416593	DOWN	ENSG00000036448.9	MYOM2	9172	m6_GBA_vs_PD
ENSG00000173626	42.95176374	-0.502759411	0.1639471327	-3.066594717	0.002165121997	0.03212529371	DOWN	ENSG00000173626.9	TRAPPC3L	100128327	m6_GBA_vs_PD
ENSG00000162383	55.98957192	0.6081245966	0.1990831564	3.054626054	0.002253412955	0.03284423116	UP	ENSG00000162383.12	SLC1A7	6512	m6_GBA_vs_PD
ENSG00000147604	6663.518123	-0.6195451948	0.2065395968	-2.999643672	0.002702956131	0.03660454677	DOWN	ENSG00000147604.13	RPL7	6129	m6_GBA_vs_PD
ENSG00000214389	53.00430637	-0.7646894145	0.2551343895	-2.997202439	0.00272469711	0.03672748189	DOWN	ENSG00000214389.2	RPS3AP26	644972	m6_GBA_vs_PD
ENSG00000184985	29.48430719	-0.6307985181	0.2138485697	-2.949743918	0.00318037416	0.04008621331	DOWN	ENSG00000184985.16	SORCS2	57537	m6_GBA_vs_PD
ENSG00000226839	50.33335829	0.590707656	0.2004325561	2.94716421	0.003207028497	0.04026602446	UP	ENSG00000226839.1	MTND6P11	106480727	m6_GBA_vs_PD
ENSG00000173391	36.93907544	0.8385952471	0.2852066248	2.940307742	0.003278864128	0.04081458766	UP	ENSG00000173391.8	OLR1	4973	m6_GBA_vs_PD
ENSG00000157423	35.12070356	-1.084382425	0.3690403313	-2.938384596	0.003299274624	0.04089183738	DOWN	ENSG00000157423.17	HYDIN	54768	m6_GBA_vs_PD
ENSG00000111537	37.5470706	-0.5282809308	0.1798622749	-2.937141383	0.003312530462	0.04096706086	DOWN	ENSG00000111537.4	IFNG	3458	m6_GBA_vs_PD
ENSG00000101425	130.1627923	0.6176146725	0.2106414481	2.93206621	0.003367149526	0.04120614349	UP	ENSG00000101425.13	BPI	671	m6_GBA_vs_PD
ENSG00000107719	27.64841205	-0.5186856756	0.1781766936	-2.91107476	0.003601878237	0.04287479715	DOWN	ENSG00000107719.8	PALD1	27143	m6_GBA_vs_PD
ENSG00000229807	22269.19965	-1.177272364	0.4045011791	-2.910429993	0.003609318152	0.04287479715	DOWN	ENSG00000229807.11	XIST	7503	m6_GBA_vs_PD
ENSG00000169397	40.27840749	0.7275158858	0.2500704165	2.909244108	0.003623038461	0.04294830742	UP	ENSG00000169397.3	RNASE3	6037	m6_GBA_vs_PD
ENSG00000221676	61.58833086	-0.7425383414	0.257488803	-2.883769441	0.003929463306	0.04494889654	DOWN	ENSG00000221676.1	RNU6ATAC	100151684	m6_GBA_vs_PD
ENSG00000164821	129.3779591	0.8607285576	0.3005871642	2.863490728	0.004190010769	0.04680010744	UP	ENSG00000164821.4	DEFA4	1669	m6_GBA_vs_PD
ENSG00000067798	103.6951918	0.5486600174	0.1934217684	2.836599117	0.00455968231	0.04931653425	UP	ENSG00000067798.15	NAV3	89795	m6_GBA_vs_PD
ENSG00000133454	42.41129122	-0.8771910762	0.3096777145	-2.832593483	0.004617206311	0.04963860486	DOWN	ENSG00000133454.15	MYO18B	84700	m6_GBA_vs_PD
