## Supplemental Table 3 for "Leveraging blood RNA expression to understand Parkinson’s disease heterogeneity and progression"

	baseMean	log2FoldChange	lfcSE	stat	pvalue	padj	diffexpressed	delabel	symbol	entrez	group
ENSG00000239224	42.33575463	2.412918554	0.2766261234	8.722670602	2.72E-18	6.67E-14	UP	ENSG00000239224.3	RN7SL546P	106479420	m6_LRRK2_vs_PD
ENSG00000279311	35.53446811	0.6294128327	0.08729712583	7.210006364	5.59E-13	1.48E-09	UP	ENSG00000279311.1	NA	NA	m6_LRRK2_vs_PD
ENSG00000227688	21.09476326	-0.5002296039	0.0776888294	-6.438887132	1.20E-10	1.41E-07	DOWN	ENSG00000227688.2	NA	NA	m6_LRRK2_vs_PD
ENSG00000260943	46.34441995	-0.6994859951	0.1111898357	-6.290916709	3.16E-10	2.50E-07	DOWN	ENSG00000260943.1	NA	NA	m6_LRRK2_vs_PD
ENSG00000260608	15.53147123	-0.6027655824	0.09792310523	-6.155499062	7.48E-10	5.10E-07	DOWN	ENSG00000260608.1	NA	NA	m6_LRRK2_vs_PD
ENSG00000165949	281.3129354	-1.143541756	0.2001682363	-5.712903189	1.11E-08	3.59E-06	DOWN	ENSG00000165949.12	IFI27	3429	m6_LRRK2_vs_PD
ENSG00000254911	319.4659848	-0.5220992873	0.09290108151	-5.619948431	1.91E-08	5.36E-06	DOWN	ENSG00000254911.3	SCARNA9	619383	m6_LRRK2_vs_PD
ENSG00000224578	41.69597334	-0.5317124478	0.09890259209	-5.376122471	7.61E-08	1.45E-05	DOWN	ENSG00000224578.5	HNRNPA1P48	642659	m6_LRRK2_vs_PD
ENSG00000249086	59.4737839	-0.5537510712	0.1048146987	-5.283143283	1.27E-07	2.09E-05	DOWN	ENSG00000249086.1	NA	NA	m6_LRRK2_vs_PD
ENSG00000121904	46.95406704	-1.348742229	0.2588293971	-5.210931385	1.88E-07	2.83E-05	DOWN	ENSG00000121904.17	CSMD2	114784	m6_LRRK2_vs_PD
ENSG00000227730	37.93710595	-0.5043398164	0.0969730177	-5.200826254	1.98E-07	2.89E-05	DOWN	ENSG00000227730.2	MTND6P5	106480427	m6_LRRK2_vs_PD
ENSG00000101638	21.04030372	-1.101871363	0.2138063928	-5.153594092	2.56E-07	3.43E-05	DOWN	ENSG00000101638.13	ST8SIA5	29906	m6_LRRK2_vs_PD
ENSG00000130600	12.40439906	-0.788286554	0.1534934217	-5.135637381	2.81E-07	3.63E-05	DOWN	ENSG00000130600.18	H19	283120	m6_LRRK2_vs_PD
ENSG00000262810	4.65200858	-0.6097944391	0.1188320196	-5.131566737	2.87E-07	3.63E-05	DOWN	ENSG00000262810.1	NA	NA	m6_LRRK2_vs_PD
ENSG00000258878	8.316573959	0.6771739767	0.1330709685	5.088818276	3.60E-07	4.36E-05	UP	ENSG00000258878.1	LOC100420096	100420096	m6_LRRK2_vs_PD
ENSG00000239819	8.457162078	0.8495473082	0.1676793679	5.066498753	4.05E-07	4.78E-05	UP	ENSG00000239819.2	IGKV1D-8	28904	m6_LRRK2_vs_PD
ENSG00000187720	25.2605741	-1.304612459	0.2578166405	-5.060233722	4.19E-07	4.85E-05	DOWN	ENSG00000187720.14	THSD4	79875	m6_LRRK2_vs_PD
ENSG00000164047	453.9071009	0.5758920824	0.113972787	5.052891112	4.35E-07	4.97E-05	UP	ENSG00000164047.4	CAMP	820	m6_LRRK2_vs_PD
ENSG00000157423	35.12070356	-1.062095337	0.2118294091	-5.013918235	5.33E-07	5.78E-05	DOWN	ENSG00000157423.17	HYDIN	54768	m6_LRRK2_vs_PD
ENSG00000148408	27.19553456	-1.117517572	0.2263641098	-4.936814288	7.94E-07	7.79E-05	DOWN	ENSG00000148408.12	CACNA1B	774	m6_LRRK2_vs_PD
ENSG00000207688	19.36685444	0.5095913999	0.1039058248	4.904358357	9.37E-07	8.43E-05	UP	ENSG00000207688.2	MIR548AA2	100500895	m6_LRRK2_vs_PD
ENSG00000240864	35.35814306	0.7053151409	0.144582941	4.878273578	1.07E-06	9.28E-05	UP	ENSG00000240864.3	IGKV1-16	28938	m6_LRRK2_vs_PD
ENSG00000087116	25.0789537	-1.070254012	0.2217751692	-4.825851407	1.39E-06	0.0001096440445	DOWN	ENSG00000087116.15	ADAMTS2	9509	m6_LRRK2_vs_PD
ENSG00000162105	33.01510928	-0.9548170769	0.2039048254	-4.682660526	2.83E-06	0.0001752190755	DOWN	ENSG00000162105.18	SHANK2	22941	m6_LRRK2_vs_PD
ENSG00000124469	133.556963	0.6527431094	0.1398308118	4.668092111	3.04E-06	0.0001846557368	UP	ENSG00000124469.11	CEACAM8	1088	m6_LRRK2_vs_PD
ENSG00000239932	17.0123414	0.5397144252	0.116625288	4.627764994	3.70E-06	0.00021524875	UP	ENSG00000239932.3	RN7SL606P	106479443	m6_LRRK2_vs_PD
ENSG00000280270	17.23971303	-0.6828198119	0.1479410522	-4.615485707	3.92E-06	0.0002227692636	DOWN	ENSG00000280270.1	NA	NA	m6_LRRK2_vs_PD
ENSG00000053747	27.94922846	-0.9934254984	0.2155693692	-4.60837967	4.06E-06	0.0002289286316	DOWN	ENSG00000053747.16	LAMA3	3909	m6_LRRK2_vs_PD
ENSG00000259932	46.22356912	0.5342209716	0.1160641398	4.602808176	4.17E-06	0.0002329987087	UP	ENSG00000259932.1	NA	NA	m6_LRRK2_vs_PD
ENSG00000265584	34.52969989	0.5089345606	0.1113772391	4.569466479	4.89E-06	0.0002526056867	UP	ENSG00000265584.1	MIR3978	100616491	m6_LRRK2_vs_PD
ENSG00000172379	17.72742199	-0.9811109473	0.2151665284	-4.559774955	5.12E-06	0.0002617926269	DOWN	ENSG00000172379.20	ARNT2	9915	m6_LRRK2_vs_PD
ENSG00000188162	23.97116409	-1.208997849	0.2655875334	-4.552163398	5.31E-06	0.0002669543648	DOWN	ENSG00000188162.10	OTOG	340990	m6_LRRK2_vs_PD
ENSG00000214223	22.84107377	-0.5352980772	0.118392506	-4.521384801	6.14E-06	0.0002961861697	DOWN	ENSG00000214223.4	HNRNPA1P10	664709	m6_LRRK2_vs_PD
ENSG00000275734	6.338722087	0.544853482	0.1206802211	4.514853198	6.34E-06	0.0003007363201	UP	ENSG00000275734.2	NA	NA	m6_LRRK2_vs_PD
ENSG00000270659	7.896417757	-0.5691301898	0.126187411	-4.510197851	6.48E-06	0.0003050522258	DOWN	ENSG00000270659.1	NA	NA	m6_LRRK2_vs_PD
ENSG00000198691	17.37980453	-1.146647424	0.2603332488	-4.404536989	1.06E-05	0.0004216176142	DOWN	ENSG00000198691.12	ABCA4	24	m6_LRRK2_vs_PD
ENSG00000142611	18.65763649	-0.9674745438	0.2196370515	-4.404878581	1.06E-05	0.0004216176142	DOWN	ENSG00000142611.16	PRDM16	63976	m6_LRRK2_vs_PD
ENSG00000153930	15.38205162	-1.007480191	0.2287655225	-4.403986144	1.06E-05	0.0004218121375	DOWN	ENSG00000153930.11	ANKFN1	162282	m6_LRRK2_vs_PD
ENSG00000240671	22.6441268	0.5684249654	0.129111707	4.402582682	1.07E-05	0.0004220147896	UP	ENSG00000240671.4	IGKV1-8	28942	m6_LRRK2_vs_PD
ENSG00000169436	30.22864786	-0.9946313496	0.2260303857	-4.400432033	1.08E-05	0.0004228205243	DOWN	ENSG00000169436.16	COL22A1	169044	m6_LRRK2_vs_PD
ENSG00000240474	123.8386897	0.6204474942	0.1414423719	4.386574447	1.15E-05	0.0004394494652	UP	ENSG00000240474.3	RN7SL116P	106480488	m6_LRRK2_vs_PD
ENSG00000148357	46.9533348	-1.072414002	0.2449693688	-4.377747336	1.20E-05	0.0004506166302	DOWN	ENSG00000148357.16	HMCN2	256158	m6_LRRK2_vs_PD
ENSG00000060656	26.23583569	-0.7412372773	0.1694002345	-4.375656737	1.21E-05	0.0004530250756	DOWN	ENSG00000060656.19	PTPRU	10076	m6_LRRK2_vs_PD
ENSG00000219074	6.532127235	0.5093769134	0.116509528	4.371976456	1.23E-05	0.0004570966248	UP	ENSG00000219074.1	SOD1P1	106479055	m6_LRRK2_vs_PD
ENSG00000136848	26.51036035	-0.7132906368	0.164065588	-4.347594432	1.38E-05	0.0004966939568	DOWN	ENSG00000136848.17	DAB2IP	153090	m6_LRRK2_vs_PD
ENSG00000157103	24.68780631	-1.18284052	0.2724938687	-4.340796826	1.42E-05	0.0005056207466	DOWN	ENSG00000157103.11	SLC6A1	6529	m6_LRRK2_vs_PD
ENSG00000012223	604.5042526	0.6589047946	0.1521750226	4.329914222	1.49E-05	0.0005259223676	UP	ENSG00000012223.12	LTF	4057	m6_LRRK2_vs_PD
ENSG00000276758	10.34913083	0.5112039241	0.1180883733	4.328994548	1.50E-05	0.0005259512982	UP	ENSG00000276758.1	NA	NA	m6_LRRK2_vs_PD
ENSG00000239868	9.576411367	0.8705025192	0.2012118195	4.326299128	1.52E-05	0.0005310343278	UP	ENSG00000239868.3	RN7SL34P	106481824	m6_LRRK2_vs_PD
ENSG00000007174	30.22277884	-1.169323614	0.2706641783	-4.320200854	1.56E-05	0.0005395369779	DOWN	ENSG00000007174.17	DNAH9	1770	m6_LRRK2_vs_PD
ENSG00000211659	73.62955524	0.6574758025	0.1522306776	4.318944203	1.57E-05	0.0005418267233	UP	ENSG00000211659.2	IGLV3-25	28793	m6_LRRK2_vs_PD
ENSG00000183454	26.23197743	-1.112747578	0.2581155	-4.311045165	1.62E-05	0.0005530114151	DOWN	ENSG00000183454.16	GRIN2A	2903	m6_LRRK2_vs_PD
ENSG00000002746	17.68894711	-1.020235828	0.2384569793	-4.278490113	1.88E-05	0.0006140145533	DOWN	ENSG00000002746.14	HECW1	23072	m6_LRRK2_vs_PD
ENSG00000101680	25.89763311	-1.113030733	0.2611399926	-4.26219945	2.02E-05	0.0006417698249	DOWN	ENSG00000101680.14	LAMA1	284217	m6_LRRK2_vs_PD
ENSG00000078328	26.60862582	-0.9706032195	0.2283472513	-4.250557929	2.13E-05	0.0006665813776	DOWN	ENSG00000078328.20	RBFOX1	54715	m6_LRRK2_vs_PD
ENSG00000128849	24.87223503	-1.080877726	0.2548541162	-4.241162521	2.22E-05	0.000683786449	DOWN	ENSG00000128849.10	CGNL1	84952	m6_LRRK2_vs_PD
ENSG00000183638	23.86179536	-0.8700171177	0.205190485	-4.24004611	2.23E-05	0.0006846224049	DOWN	ENSG00000183638.5	RP1L1	94137	m6_LRRK2_vs_PD
ENSG00000257239	4.997995168	-0.6778176748	0.1599543019	-4.237570774	2.26E-05	0.000690764123	DOWN	ENSG00000257239.1	NA	NA	m6_LRRK2_vs_PD
ENSG00000187955	16.92621447	-1.074470586	0.2545021957	-4.221851929	2.42E-05	0.0007256871986	DOWN	ENSG00000187955.11	COL14A1	7373	m6_LRRK2_vs_PD
ENSG00000140945	13.37062199	-1.024762952	0.242696118	-4.222411796	2.42E-05	0.0007256871986	DOWN	ENSG00000140945.16	CDH13	1012	m6_LRRK2_vs_PD
ENSG00000274422	122.8869575	-0.5184161949	0.1228703687	-4.219212496	2.45E-05	0.0007283184955	DOWN	ENSG00000274422.1	NA	NA	m6_LRRK2_vs_PD
ENSG00000281691	10.84486133	-0.6146196186	0.1459482478	-4.211216153	2.54E-05	0.0007464545202	DOWN	ENSG00000281691.1	RBM5-AS1	100775107	m6_LRRK2_vs_PD
ENSG00000158816	17.52316771	-0.8372534767	0.1994295969	-4.198240831	2.69E-05	0.0007839554045	DOWN	ENSG00000158816.15	VWA5B1	127731	m6_LRRK2_vs_PD
ENSG00000255693	9.529058791	-0.7252199555	0.1751429098	-4.140732595	3.46E-05	0.0009245928718	DOWN	ENSG00000255693.2	LINC02389	400046	m6_LRRK2_vs_PD
ENSG00000103888	18.98510963	-0.7907316607	0.1910759312	-4.138311171	3.50E-05	0.0009301733945	DOWN	ENSG00000103888.16	CEMIP	57214	m6_LRRK2_vs_PD
ENSG00000220695	7.533451371	-0.5907142199	0.1431835943	-4.125571946	3.70E-05	0.0009603046733	DOWN	ENSG00000220695.1	NA	NA	m6_LRRK2_vs_PD
ENSG00000175899	31.24693986	-0.5590871914	0.1358123039	-4.116616648	3.84E-05	0.0009866730671	DOWN	ENSG00000175899.14	A2M	2	m6_LRRK2_vs_PD
ENSG00000089101	17.61799873	-0.8065390825	0.1959833103	-4.115345748	3.87E-05	0.0009871763132	DOWN	ENSG00000089101.17	CFAP61	26074	m6_LRRK2_vs_PD
ENSG00000174640	14.54077083	-1.004097482	0.2441774346	-4.112163288	3.92E-05	0.0009988083953	DOWN	ENSG00000174640.13	SLCO2A1	6578	m6_LRRK2_vs_PD
ENSG00000276975	25.31040251	-0.6996938971	0.1702515441	-4.109765353	3.96E-05	0.001002565194	DOWN	ENSG00000276975.3	NA	NA	m6_LRRK2_vs_PD
ENSG00000104067	19.70620887	-0.9060754857	0.2205862882	-4.107578459	4.00E-05	0.001007330933	DOWN	ENSG00000104067.16	TJP1	7082	m6_LRRK2_vs_PD
ENSG00000102837	156.6514966	0.7985124562	0.1947921631	4.099304836	4.14E-05	0.001035518158	UP	ENSG00000102837.6	OLFM4	10562	m6_LRRK2_vs_PD
ENSG00000164821	129.3779591	0.7109261168	0.1736633143	4.093703495	4.25E-05	0.001057636236	UP	ENSG00000164821.4	DEFA4	1669	m6_LRRK2_vs_PD
ENSG00000196090	26.66974021	-1.035163892	0.2534118527	-4.08490716	4.41E-05	0.001090759621	DOWN	ENSG00000196090.12	PTPRT	11122	m6_LRRK2_vs_PD
ENSG00000100448	38.71254019	0.6202925459	0.1519750233	4.081542692	4.47E-05	0.001103336518	UP	ENSG00000100448.3	CTSG	1511	m6_LRRK2_vs_PD
ENSG00000172752	14.53599878	-1.061459921	0.2601597595	-4.080031144	4.50E-05	0.001109420688	DOWN	ENSG00000172752.14	COL6A5	256076	m6_LRRK2_vs_PD
ENSG00000140538	37.39759193	-0.9048686113	0.2220606509	-4.074871471	4.60E-05	0.001127514834	DOWN	ENSG00000140538.16	NTRK3	4916	m6_LRRK2_vs_PD
ENSG00000169427	13.75467415	-0.8970659879	0.220136676	-4.075041034	4.60E-05	0.001127514834	DOWN	ENSG00000169427.7	KCNK9	51305	m6_LRRK2_vs_PD
ENSG00000155066	16.09376842	-0.6307208086	0.1552476819	-4.062674566	4.85E-05	0.001159178458	DOWN	ENSG00000155066.15	PROM2	150696	m6_LRRK2_vs_PD
ENSG00000070778	13.16810574	-0.935079807	0.2308360664	-4.050839289	5.10E-05	0.001200699416	DOWN	ENSG00000070778.12	PTPN21	11099	m6_LRRK2_vs_PD
ENSG00000239437	187.8323431	0.7883141828	0.194968548	4.043288986	5.27E-05	0.001229436361	UP	ENSG00000239437.3	RN7SL752P	106481127	m6_LRRK2_vs_PD
ENSG00000235033	8.646834632	-0.8677133871	0.2148732962	-4.038256044	5.39E-05	0.001247806	DOWN	ENSG00000235033.7	DAAM2-AS1	100505635	m6_LRRK2_vs_PD
ENSG00000158270	16.10261398	-0.5762904495	0.1427474719	-4.037132439	5.41E-05	0.001249077248	DOWN	ENSG00000158270.11	COLEC12	81035	m6_LRRK2_vs_PD
ENSG00000167281	20.67717522	-0.7704358146	0.1910231906	-4.033205665	5.50E-05	0.001264197002	DOWN	ENSG00000167281.19	RBFOX3	146713	m6_LRRK2_vs_PD
ENSG00000264169	25.57693096	1.099454418	0.2727440571	4.031084782	5.55E-05	0.001271879722	UP	ENSG00000264169.2	RN7SL665P	106481104	m6_LRRK2_vs_PD
ENSG00000148735	9.24227706	-0.806307283	0.2003480747	-4.024532226	5.71E-05	0.001296186599	DOWN	ENSG00000148735.14	PLEKHS1	79949	m6_LRRK2_vs_PD
ENSG00000244671	8.340993962	0.5749166968	0.1437323113	3.999912696	6.34E-05	0.00139331069	UP	ENSG00000244671.3	RN7SL280P	106480498	m6_LRRK2_vs_PD
ENSG00000156218	20.43512752	-0.9231055203	0.2312057667	-3.99257135	6.54E-05	0.001425959942	DOWN	ENSG00000156218.12	ADAMTSL3	57188	m6_LRRK2_vs_PD
ENSG00000173175	21.61118479	-0.9003977543	0.2259503866	-3.984935666	6.75E-05	0.001460620362	DOWN	ENSG00000173175.14	ADCY5	111	m6_LRRK2_vs_PD
ENSG00000086548	30.73114079	0.5952771492	0.1504892955	3.955611243	7.63E-05	0.001603467683	UP	ENSG00000086548.8	CEACAM6	4680	m6_LRRK2_vs_PD
ENSG00000007372	31.31911543	-1.023713175	0.2588689323	-3.954561738	7.67E-05	0.001605400663	DOWN	ENSG00000007372.22	PAX6	5080	m6_LRRK2_vs_PD
ENSG00000164627	18.68735097	-0.9518249141	0.241387354	-3.943143244	8.04E-05	0.001661819163	DOWN	ENSG00000164627.17	KIF6	221458	m6_LRRK2_vs_PD
ENSG00000279110	13.75968257	-0.8920045739	0.2263276996	-3.941208149	8.11E-05	0.001670387551	DOWN	ENSG00000279110.1	NA	NA	m6_LRRK2_vs_PD
ENSG00000154864	21.45940433	-0.9800914265	0.2503736374	-3.914515268	9.06E-05	0.00181015912	DOWN	ENSG00000154864.12	PIEZO2	63895	m6_LRRK2_vs_PD
ENSG00000171435	29.00759261	-0.829915569	0.2125606372	-3.904370913	9.45E-05	0.001856060012	DOWN	ENSG00000171435.13	KSR2	283455	m6_LRRK2_vs_PD
ENSG00000155761	24.42406114	-0.5401825272	0.1391837613	-3.881074358	0.0001039960356	0.001971538663	DOWN	ENSG00000155761.13	SPAG17	200162	m6_LRRK2_vs_PD
ENSG00000256069	11.24884783	-0.7816168644	0.2014658764	-3.879648893	0.0001046073523	0.001977626979	DOWN	ENSG00000256069.7	A2MP1	3	m6_LRRK2_vs_PD
ENSG00000072832	17.52102215	-0.9400337548	0.2424011621	-3.87800845	0.0001053150604	0.001987943283	DOWN	ENSG00000072832.14	CRMP1	1400	m6_LRRK2_vs_PD
ENSG00000184347	26.04629446	-0.8332069574	0.2159929632	-3.857565288	0.0001145220947	0.00211138819	DOWN	ENSG00000184347.14	SLIT3	6586	m6_LRRK2_vs_PD
ENSG00000158486	25.14541744	-1.067475538	0.2777662703	-3.843071143	0.0001215042285	0.002203689774	DOWN	ENSG00000158486.13	DNAH3	55567	m6_LRRK2_vs_PD
ENSG00000266720	32.92759055	1.018329064	0.2657457313	3.831967719	0.0001271224226	0.002288669939	UP	ENSG00000266720.2	RN7SL14P	106480481	m6_LRRK2_vs_PD
ENSG00000186487	44.13956352	-0.8793371501	0.2296165402	-3.829589756	0.0001283570612	0.002300769849	DOWN	ENSG00000186487.19	MYT1L	23040	m6_LRRK2_vs_PD
ENSG00000162374	13.43615157	-0.7166355701	0.1875163027	-3.821724083	0.0001325219173	0.002347982186	DOWN	ENSG00000162374.16	ELAVL4	1996	m6_LRRK2_vs_PD
ENSG00000144730	15.71245062	-0.8772174518	0.2295257191	-3.821869965	0.0001324435277	0.002347982186	DOWN	ENSG00000144730.17	IL17RD	54756	m6_LRRK2_vs_PD
ENSG00000142149	16.11668089	-0.7377162144	0.1930281853	-3.821805678	0.0001324780671	0.002347982186	DOWN	ENSG00000142149.8	HUNK	30811	m6_LRRK2_vs_PD
ENSG00000240869	316.393709	0.6763515858	0.1770303593	3.820540094	0.0001331597552	0.002355881206	UP	ENSG00000240869.3	NA	NA	m6_LRRK2_vs_PD
ENSG00000266187	78.20296771	0.7841729465	0.2062437368	3.80216611	0.0001434365016	0.00248572621	UP	ENSG00000266187.2	RN7SL480P	106481757	m6_LRRK2_vs_PD
ENSG00000273079	40.44240925	-0.9808068282	0.2582611389	-3.797732917	0.0001460255412	0.002519916142	DOWN	ENSG00000273079.5	GRIN2B	2904	m6_LRRK2_vs_PD
ENSG00000163873	21.10207436	-0.8572261792	0.2262949598	-3.788092231	0.000151808498	0.002583891915	DOWN	ENSG00000163873.9	GRIK3	2899	m6_LRRK2_vs_PD
ENSG00000137869	13.65152623	-0.8695075125	0.2300895756	-3.778995681	0.0001574621552	0.002661132112	DOWN	ENSG00000137869.14	CYP19A1	1588	m6_LRRK2_vs_PD
ENSG00000141449	15.07504858	-0.8088975347	0.2146207399	-3.768962567	0.0001639274673	0.002729047572	DOWN	ENSG00000141449.14	GREB1L	80000	m6_LRRK2_vs_PD
ENSG00000239039	361.0798527	0.6709504997	0.1781399945	3.766422591	0.0001656033974	0.002755079165	UP	ENSG00000239039.1	SNORD13	692084	m6_LRRK2_vs_PD
ENSG00000269570	7.483152441	-0.5612799923	0.1495031842	-3.754301256	0.0001738257028	0.002853394585	DOWN	ENSG00000269570.2	NA	NA	m6_LRRK2_vs_PD
ENSG00000182667	16.49181567	-0.8171648499	0.2178809472	-3.75051082	0.0001764746893	0.002887008266	DOWN	ENSG00000182667.14	NTM	50863	m6_LRRK2_vs_PD
ENSG00000148053	26.87926491	-0.6902450827	0.1840544102	-3.750223001	0.0001766773776	0.002888398513	DOWN	ENSG00000148053.15	NTRK2	4915	m6_LRRK2_vs_PD
ENSG00000211976	15.32719292	-0.6140241754	0.1639590767	-3.744984345	0.0001804050245	0.002927882867	DOWN	ENSG00000211976.2	IGHV3-73	28409	m6_LRRK2_vs_PD
ENSG00000078295	18.54314367	-0.8998523095	0.2403833056	-3.743406005	0.0001815425331	0.002940509716	DOWN	ENSG00000078295.16	ADCY2	108	m6_LRRK2_vs_PD
ENSG00000275090	69.82129871	0.8240511234	0.2210720202	3.727523378	0.0001933706292	0.003069289695	UP	ENSG00000275090.1	RN7SL296P	106481003	m6_LRRK2_vs_PD
ENSG00000138162	29.19481055	-0.9127702646	0.2454613425	-3.718590697	0.0002003373623	0.003143272719	DOWN	ENSG00000138162.18	TACC2	10579	m6_LRRK2_vs_PD
ENSG00000144908	22.07298531	-1.015685009	0.2737580187	-3.710156193	0.0002071314151	0.003227173203	DOWN	ENSG00000144908.13	ALDH1L1	10840	m6_LRRK2_vs_PD
ENSG00000211965	30.55377206	-0.5199224814	0.1402413455	-3.707340938	0.0002094468859	0.003248809819	DOWN	ENSG00000211965.4	IGHV3-49	28423	m6_LRRK2_vs_PD
ENSG00000011201	16.65923772	0.6643253972	0.1800422571	3.68983042	0.0002244035897	0.003420273098	UP	ENSG00000011201.11	ANOS1	3730	m6_LRRK2_vs_PD
ENSG00000119715	9.619154002	-0.7520554832	0.2041455154	-3.683918707	0.0002296755168	0.003479991384	DOWN	ENSG00000119715.15	ESRRB	2103	m6_LRRK2_vs_PD
ENSG00000245694	11.8735625	-0.6704721133	0.1821349382	-3.681183412	0.0002321539238	0.003497549733	DOWN	ENSG00000245694.9	LOC101927480	101927480	m6_LRRK2_vs_PD
ENSG00000179869	459.4357218	0.5682949199	0.1546450833	3.674833417	0.0002380046511	0.003552552393	UP	ENSG00000179869.14	ABCA13	154664	m6_LRRK2_vs_PD
ENSG00000047617	26.0639321	-0.5884541478	0.1609702158	-3.655670989	0.0002565101665	0.003740049303	DOWN	ENSG00000047617.14	ANO2	57101	m6_LRRK2_vs_PD
ENSG00000234810	18.31107915	-0.5641173739	0.154522994	-3.650701811	0.0002615247259	0.003792881353	DOWN	ENSG00000234810.3	NA	NA	m6_LRRK2_vs_PD
ENSG00000168658	16.33123744	-0.7704596973	0.2114025322	-3.644514989	0.0002678965237	0.003860195417	DOWN	ENSG00000168658.18	VWA3B	200403	m6_LRRK2_vs_PD
ENSG00000148204	16.2261343	-0.7261043736	0.2002301808	-3.626348289	0.0002874575776	0.004045201411	DOWN	ENSG00000148204.11	CRB2	286204	m6_LRRK2_vs_PD
ENSG00000110328	11.96515348	-0.6678143138	0.1842779104	-3.623952064	0.0002901354011	0.004075347801	DOWN	ENSG00000110328.5	GALNT18	374378	m6_LRRK2_vs_PD
ENSG00000184022	9.362833735	0.5016125654	0.138514472	3.621372975	0.0002930436809	0.004109142221	UP	ENSG00000184022.4	OR2T10	127069	m6_LRRK2_vs_PD
ENSG00000136011	18.80981825	-0.8523860752	0.2358763283	-3.6136991	0.0003018593596	0.004192035554	DOWN	ENSG00000136011.14	STAB2	55576	m6_LRRK2_vs_PD
ENSG00000138771	20.24094711	-0.8130164193	0.2252496708	-3.609401143	0.0003069047032	0.004241624221	DOWN	ENSG00000138771.15	SHROOM3	57619	m6_LRRK2_vs_PD
ENSG00000170927	24.6183482	-0.8567014617	0.2379832436	-3.59983942	0.000318413756	0.004350531825	DOWN	ENSG00000170927.14	PKHD1	5314	m6_LRRK2_vs_PD
ENSG00000169862	14.68224741	-0.7916098459	0.2202908115	-3.593476462	0.0003262951371	0.004438445881	DOWN	ENSG00000169862.18	CTNND2	1501	m6_LRRK2_vs_PD
ENSG00000105357	22.06219456	-0.9321046322	0.2599654497	-3.585494278	0.0003364403803	0.004548711016	DOWN	ENSG00000105357.16	MYH14	79784	m6_LRRK2_vs_PD
ENSG00000181626	8.770342345	-0.7104849594	0.1981906375	-3.58485632	0.0003372638251	0.004553989102	DOWN	ENSG00000181626.11	ANKRD62	342850	m6_LRRK2_vs_PD
ENSG00000204792	9.292598582	-0.6582200441	0.183942739	-3.578396448	0.0003457087872	0.004630648433	DOWN	ENSG00000204792.2	LINC01291	102724515	m6_LRRK2_vs_PD
ENSG00000280011	25.56992293	-0.9678114003	0.2709606159	-3.571778863	0.0003545647428	0.004713252558	DOWN	ENSG00000280011.1	NA	NA	m6_LRRK2_vs_PD
ENSG00000166206	21.30662054	-0.7509795285	0.2104155521	-3.569030525	0.0003583046805	0.004747537017	DOWN	ENSG00000166206.14	GABRB3	2562	m6_LRRK2_vs_PD
ENSG00000158258	15.73864963	-0.8921341029	0.2507422306	-3.557973066	0.0003737276242	0.004878113731	DOWN	ENSG00000158258.16	CLSTN2	64084	m6_LRRK2_vs_PD
ENSG00000254132	6.494082233	-0.5729557675	0.1612352652	-3.553538781	0.0003800851535	0.004921852022	DOWN	ENSG00000254132.1	MTND6P3	106478942	m6_LRRK2_vs_PD
ENSG00000187672	15.68195453	-0.7271149446	0.2047675855	-3.55092796	0.0003838754754	0.00495524476	DOWN	ENSG00000187672.12	ERC2	26059	m6_LRRK2_vs_PD
ENSG00000060709	24.93074534	-0.8891674934	0.2505315606	-3.549123676	0.0003865154974	0.004978847135	DOWN	ENSG00000060709.15	RIMBP2	23504	m6_LRRK2_vs_PD
ENSG00000145794	12.42682974	-0.8001806333	0.2258597713	-3.542820525	0.0003958720212	0.00506480893	DOWN	ENSG00000145794.16	MEGF10	84466	m6_LRRK2_vs_PD
ENSG00000248385	9.570396754	0.555443402	0.1568248248	3.541807891	0.0003973947801	0.005081641745	UP	ENSG00000248385.7	TARM1	441864	m6_LRRK2_vs_PD
ENSG00000081479	27.3450063	-0.9207628609	0.2603635987	-3.536450047	0.0004055431876	0.0051669908	DOWN	ENSG00000081479.13	LRP2	4036	m6_LRRK2_vs_PD
ENSG00000165757	17.15466449	-0.5474881146	0.1548626528	-3.535314065	0.0004072907662	0.005170464621	DOWN	ENSG00000165757.8	JCAD	57608	m6_LRRK2_vs_PD
ENSG00000137821	23.80261686	-0.5601842264	0.1585909383	-3.532258731	0.0004120260135	0.00521702401	DOWN	ENSG00000137821.11	LRRC49	54839	m6_LRRK2_vs_PD
ENSG00000087495	17.13865725	-0.6986973955	0.1981073027	-3.526863401	0.0004205136535	0.005286365032	DOWN	ENSG00000087495.16	PHACTR3	116154	m6_LRRK2_vs_PD
ENSG00000179242	14.60612382	-0.6788696331	0.1929277337	-3.518776799	0.0004335412893	0.005386668202	DOWN	ENSG00000179242.15	CDH4	1002	m6_LRRK2_vs_PD
ENSG00000179314	19.95013545	-0.6125601429	0.1750812814	-3.498718642	0.0004674996185	0.005692030015	DOWN	ENSG00000179314.14	WSCD1	23302	m6_LRRK2_vs_PD
ENSG00000224116	7.266479928	-0.6277043063	0.1797988532	-3.491147442	0.0004809507568	0.005788156264	DOWN	ENSG00000224116.6	INHBA-AS1	285954	m6_LRRK2_vs_PD
ENSG00000211821	55.01716628	0.6490528758	0.1862018767	3.485748303	0.0004907625272	0.005862974054	UP	ENSG00000211821.2	TRDV2	28517	m6_LRRK2_vs_PD
ENSG00000241175	31.34957179	0.5648541294	0.1625076295	3.475862217	0.0005092138288	0.006016176285	UP	ENSG00000241175.3	RN7SL494P	106481057	m6_LRRK2_vs_PD
ENSG00000124493	23.78215889	-0.8085547827	0.2328129768	-3.472979873	0.0005147139526	0.006066554122	DOWN	ENSG00000124493.13	GRM4	2914	m6_LRRK2_vs_PD
ENSG00000239398	6.187690905	0.6451019524	0.1859068087	3.470028651	0.0005204028503	0.006115979666	UP	ENSG00000239398.3	RN7SL342P	106479349	m6_LRRK2_vs_PD
ENSG00000164742	21.85818783	-0.8103964618	0.2340461098	-3.462550446	0.0005350815994	0.006234742339	DOWN	ENSG00000164742.15	ADCY1	107	m6_LRRK2_vs_PD
ENSG00000169181	12.86229269	-0.7352527562	0.212395067	-3.461722376	0.0005367305041	0.006236589551	DOWN	ENSG00000169181.12	GSG1L	146395	m6_LRRK2_vs_PD
ENSG00000105877	34.37633732	-0.5327077737	0.1538788076	-3.461865751	0.0005364446691	0.006236589551	DOWN	ENSG00000105877.17	DNAH11	8701	m6_LRRK2_vs_PD
ENSG00000236138	52.79367563	-0.8514347367	0.2461435691	-3.459098037	0.0005419875906	0.006282863364	DOWN	ENSG00000236138.4	DUX4L26	100996350	m6_LRRK2_vs_PD
ENSG00000163395	31.49003568	-0.9194068928	0.2658833829	-3.457932882	0.0005443369756	0.006299624504	DOWN	ENSG00000163395.16	IGFN1	91156	m6_LRRK2_vs_PD
ENSG00000279440	9.74383066	-0.6852192351	0.1981828769	-3.45750978	0.0005451924523	0.006304654848	DOWN	ENSG00000279440.1	NA	NA	m6_LRRK2_vs_PD
ENSG00000081923	11.90973863	-0.7169527663	0.2082086261	-3.4434345	0.0005743757063	0.00653880679	DOWN	ENSG00000081923.13	ATP8B1	5205	m6_LRRK2_vs_PD
ENSG00000177508	9.898666822	-0.8248221256	0.2396507602	-3.441767198	0.000577927389	0.006568670773	DOWN	ENSG00000177508.11	IRX3	79191	m6_LRRK2_vs_PD
ENSG00000255248	33.92687281	-0.6915237364	0.2010485955	-3.439585015	0.0005826067707	0.00660350464	DOWN	ENSG00000255248.8	MIR100HG	399959	m6_LRRK2_vs_PD
ENSG00000096006	113.0589357	0.5065578624	0.1472983952	3.438991047	0.0005838865437	0.006611902121	UP	ENSG00000096006.11	CRISP3	10321	m6_LRRK2_vs_PD
ENSG00000204622	53.26397142	0.5716166302	0.1663689272	3.435837688	0.0005907247668	0.006670867488	UP	ENSG00000204622.11	HLA-J	3137	m6_LRRK2_vs_PD
ENSG00000078053	16.03059611	-0.5114443113	0.1489822547	-3.432921004	0.000597116046	0.006721213532	DOWN	ENSG00000078053.16	AMPH	273	m6_LRRK2_vs_PD
ENSG00000239839	983.0158183	0.8097039387	0.2359102197	3.432254609	0.0005985853102	0.006725588336	UP	ENSG00000239839.6	DEFA3	1668	m6_LRRK2_vs_PD
ENSG00000077942	16.12541289	-0.8143766069	0.2375920855	-3.427625146	0.0006088855841	0.00680083903	DOWN	ENSG00000077942.18	FBLN1	2192	m6_LRRK2_vs_PD
ENSG00000144481	14.37606871	-0.7146735941	0.2089482252	-3.420338189	0.0006254333076	0.006922646791	DOWN	ENSG00000144481.16	TRPM8	79054	m6_LRRK2_vs_PD
ENSG00000275340	9.309069755	-0.5805357814	0.1697651725	-3.419640041	0.0006270404806	0.006934180421	DOWN	ENSG00000275340.1	FGD5P1	100132526	m6_LRRK2_vs_PD
ENSG00000163638	16.64073082	-0.8672842588	0.2549842122	-3.401325326	0.000670599695	0.007284227445	DOWN	ENSG00000163638.13	ADAMTS9	56999	m6_LRRK2_vs_PD
ENSG00000283646	48.79168941	0.5235295688	0.1539351217	3.400975443	0.0006714585957	0.007284227445	UP	ENSG00000283646.1	LINC02009	105377068	m6_LRRK2_vs_PD
ENSG00000278266	8.746671596	-0.5127129002	0.1510270971	-3.394840464	0.0006866860174	0.007416632122	DOWN	ENSG00000278266.1	NA	NA	m6_LRRK2_vs_PD
ENSG00000145920	12.89886501	-0.6867778263	0.2034898092	-3.374998626	0.0007381605948	0.007831267979	DOWN	ENSG00000145920.14	CPLX2	10814	m6_LRRK2_vs_PD
ENSG00000072201	9.764599251	-0.7023897824	0.2083383814	-3.371389264	0.0007479009908	0.007897049231	DOWN	ENSG00000072201.13	LNX1	84708	m6_LRRK2_vs_PD
ENSG00000152463	19.41378891	-0.545265506	0.1621558292	-3.362601941	0.000772116119	0.00809211044	DOWN	ENSG00000152463.14	OLAH	55301	m6_LRRK2_vs_PD
ENSG00000111799	16.5965706	-0.7292004406	0.2181038682	-3.343363173	0.0008276950015	0.00853395279	DOWN	ENSG00000111799.20	COL12A1	1303	m6_LRRK2_vs_PD
ENSG00000130294	30.50102204	-0.8642110275	0.2589475055	-3.337398542	0.0008456659041	0.008682694118	DOWN	ENSG00000130294.16	KIF1A	547	m6_LRRK2_vs_PD
ENSG00000165323	21.03264432	-0.7888865404	0.2365182538	-3.335415037	0.0008517217616	0.008726680713	DOWN	ENSG00000165323.15	FAT3	120114	m6_LRRK2_vs_PD
ENSG00000183549	11.88695582	-0.6852958941	0.2059995315	-3.326686664	0.0008788513531	0.008948603051	DOWN	ENSG00000183549.10	ACSM5	54988	m6_LRRK2_vs_PD
ENSG00000131386	8.506435678	-0.7137720748	0.2146749164	-3.324897415	0.0008845107355	0.008983861315	DOWN	ENSG00000131386.18	GALNT15	117248	m6_LRRK2_vs_PD
ENSG00000130508	27.5102411	-0.6075133031	0.1830454565	-3.318920419	0.0009036617879	0.009127302021	DOWN	ENSG00000130508.10	PXDN	7837	m6_LRRK2_vs_PD
ENSG00000239607	279.3870395	0.8781325505	0.2659171779	3.302278391	0.0009590283548	0.009539611498	UP	ENSG00000239607.3	NA	NA	m6_LRRK2_vs_PD
ENSG00000265052	8.569072269	0.5169524866	0.1567154314	3.298669966	0.000971440506	0.009616046219	UP	ENSG00000265052.2	RN7SL622P	106481092	m6_LRRK2_vs_PD
ENSG00000123119	6.77790918	-0.6012509711	0.1822882244	-3.298353325	0.0009725367474	0.009619137141	DOWN	ENSG00000123119.11	NECAB1	64168	m6_LRRK2_vs_PD
ENSG00000088367	17.59110373	-0.6436830779	0.1953263114	-3.295424326	0.000982731674	0.009703846335	DOWN	ENSG00000088367.21	EPB41L1	2036	m6_LRRK2_vs_PD
ENSG00000243424	10.37869228	0.7550726711	0.2292162944	3.294149192	0.000987200857	0.009724978655	UP	ENSG00000243424.2	RN7SL107P	106479262	m6_LRRK2_vs_PD
ENSG00000082684	17.3376444	-0.8689956958	0.2641948184	-3.289223085	0.001004643606	0.009873027416	DOWN	ENSG00000082684.15	SEMA5B	54437	m6_LRRK2_vs_PD
ENSG00000113657	14.52744411	-0.6148470558	0.1870396235	-3.287255632	0.001011689511	0.009922401644	DOWN	ENSG00000113657.12	DPYSL3	1809	m6_LRRK2_vs_PD
ENSG00000103855	12.99803549	-0.7585361125	0.2310994616	-3.282292859	0.001029666052	0.01007455153	DOWN	ENSG00000103855.17	CD276	80381	m6_LRRK2_vs_PD
ENSG00000066735	26.96415766	-0.5363406421	0.1638637268	-3.273089491	0.001063787909	0.01029349034	DOWN	ENSG00000066735.14	KIF26A	26153	m6_LRRK2_vs_PD
ENSG00000278338	4.865946186	-0.5399127538	0.1650979835	-3.270256501	0.001074500048	0.01036852406	DOWN	ENSG00000278338.4	VWA8-AS1	100507240	m6_LRRK2_vs_PD
ENSG00000138193	16.58326515	-0.71692494	0.2192341889	-3.270132928	0.001074969567	0.01036888403	DOWN	ENSG00000138193.15	PLCE1	51196	m6_LRRK2_vs_PD
ENSG00000138759	27.93928094	-0.6880294832	0.2109383886	-3.261755661	0.001107245373	0.01059709346	DOWN	ENSG00000138759.18	FRAS1	80144	m6_LRRK2_vs_PD
ENSG00000118113	176.213312	0.5744530236	0.1763080741	3.258234352	0.00112107783	0.01069153283	UP	ENSG00000118113.11	MMP8	4317	m6_LRRK2_vs_PD
ENSG00000139364	22.99074532	-0.6227444765	0.1925094066	-3.234878168	0.001216946458	0.01135256295	DOWN	ENSG00000139364.10	TMEM132B	114795	m6_LRRK2_vs_PD
ENSG00000274452	50.20013515	-0.6606716786	0.2044532088	-3.231407727	0.001231820887	0.01146289448	DOWN	ENSG00000274452.1	NA	NA	m6_LRRK2_vs_PD
ENSG00000074803	20.55417336	-0.8223056244	0.2547769392	-3.227551233	0.001248546803	0.01157464677	DOWN	ENSG00000074803.18	SLC12A1	6557	m6_LRRK2_vs_PD
ENSG00000233614	197.6030345	-0.5720547807	0.1773257728	-3.226010363	0.001255288119	0.01161958323	DOWN	ENSG00000233614.6	DDX11L16	727856	m6_LRRK2_vs_PD
ENSG00000169752	9.467510809	-0.5838373538	0.1817755191	-3.211859092	0.001318790418	0.01203123471	DOWN	ENSG00000169752.16	NRG4	145957	m6_LRRK2_vs_PD
ENSG00000152154	6.955502915	-0.588433523	0.1834833106	-3.207013875	0.001341205266	0.01215355836	DOWN	ENSG00000152154.10	TMEM178A	130733	m6_LRRK2_vs_PD
ENSG00000165124	19.01875466	-0.6989157377	0.2179555287	-3.206689649	0.001342717674	0.01215828377	DOWN	ENSG00000165124.17	SVEP1	79987	m6_LRRK2_vs_PD
ENSG00000071909	75.00265544	0.5331250515	0.1663103226	3.205604097	0.001347792862	0.01217279685	UP	ENSG00000071909.18	MYO3B	140469	m6_LRRK2_vs_PD
ENSG00000136378	15.59961926	-0.7688516046	0.2399189128	-3.204631081	0.00135235696	0.012205034	DOWN	ENSG00000136378.14	ADAMTS7	11173	m6_LRRK2_vs_PD
ENSG00000100234	11.60876564	-0.6214179376	0.1941091896	-3.2013834	0.001367694161	0.01230272984	DOWN	ENSG00000100234.11	TIMP3	7078	m6_LRRK2_vs_PD
ENSG00000255325	4.678281615	-0.5246962507	0.1650181148	-3.179628197	0.001474641256	0.01293288842	DOWN	ENSG00000255325.2	NA	NA	m6_LRRK2_vs_PD
ENSG00000248538	37.34150734	-0.512088385	0.1610624966	-3.179439011	0.001475604182	0.0129367099	DOWN	ENSG00000248538.7	LOC157273	157273	m6_LRRK2_vs_PD
ENSG00000126878	8.612516437	-0.6291219471	0.1979614493	-3.17800233	0.00148293559	0.01299170169	DOWN	ENSG00000126878.12	AIF1L	83543	m6_LRRK2_vs_PD
ENSG00000109832	14.23788278	-0.7263537346	0.2291554901	-3.169698156	0.001525973682	0.01325048414	DOWN	ENSG00000109832.13	DDX25	29118	m6_LRRK2_vs_PD
ENSG00000270641	50.57413373	-0.7180589307	0.2268754763	-3.164991397	0.001550875363	0.01337207679	DOWN	ENSG00000270641.1	TSIX	9383	m6_LRRK2_vs_PD
ENSG00000066629	13.52555026	-0.7552839164	0.2386569431	-3.16472635	0.001552288697	0.01337870976	DOWN	ENSG00000066629.17	EML1	2009	m6_LRRK2_vs_PD
ENSG00000236467	11.68810525	-0.5415678349	0.1711668163	-3.163976796	0.001556292031	0.01339994742	DOWN	ENSG00000236467.8	KCNMA1-AS1	101929328	m6_LRRK2_vs_PD
ENSG00000091136	14.35670616	-0.7022220319	0.2229438325	-3.149771061	0.001633984516	0.01390785503	DOWN	ENSG00000091136.13	LAMB1	3912	m6_LRRK2_vs_PD
ENSG00000188585	13.27322099	-0.5507229903	0.1751040683	-3.145118189	0.001660197447	0.01405297867	DOWN	ENSG00000188585.9	CLEC20A	400797	m6_LRRK2_vs_PD
ENSG00000247416	7.019325883	-0.5655364617	0.1798295012	-3.144848081	0.001661730975	0.0140611091	DOWN	ENSG00000247416.3	LOC101928847	101928847	m6_LRRK2_vs_PD
ENSG00000106078	23.42613464	-0.5272035914	0.167977434	-3.138538189	0.001697928086	0.01429346734	DOWN	ENSG00000106078.18	COBL	23242	m6_LRRK2_vs_PD
ENSG00000262074	101.1382106	0.5950833989	0.1896639297	3.137567591	0.001703559912	0.01432122531	UP	ENSG00000262074.6	NA	NA	m6_LRRK2_vs_PD
ENSG00000157890	14.63571487	-0.6057775719	0.1935119247	-3.130440528	0.001745443374	0.01459333388	DOWN	ENSG00000157890.17	MEGF11	84465	m6_LRRK2_vs_PD
ENSG00000255346	18.60461233	-0.7806395241	0.2498632385	-3.124267214	0.001782485007	0.0148272541	DOWN	ENSG00000255346.9	NOX5	79400	m6_LRRK2_vs_PD
ENSG00000181291	17.3576351	-0.5606473418	0.1797649644	-3.118779811	0.001816016183	0.01505005779	DOWN	ENSG00000181291.7	TMEM132E	124842	m6_LRRK2_vs_PD
ENSG00000184828	20.94689884	-0.5886113378	0.1893813165	-3.108075012	0.001883102653	0.01545768851	DOWN	ENSG00000184828.9	ZBTB7C	201501	m6_LRRK2_vs_PD
ENSG00000229019	18.11656529	0.5614880093	0.1820155081	3.084836095	0.002036643557	0.01633801772	UP	ENSG00000229019.1	NA	NA	m6_LRRK2_vs_PD
ENSG00000121898	15.2733732	-0.5174217552	0.1679450947	-3.08089829	0.002063771321	0.01645852598	DOWN	ENSG00000121898.12	CPXM2	119587	m6_LRRK2_vs_PD
ENSG00000197410	25.37814605	-0.5544668453	0.1801728208	-3.077416687	0.002088031974	0.01661420772	DOWN	ENSG00000197410.13	DCHS2	54798	m6_LRRK2_vs_PD
ENSG00000107147	28.84898924	-0.6078917993	0.1976880983	-3.075004537	0.002104993515	0.0167004319	DOWN	ENSG00000107147.12	KCNT1	57582	m6_LRRK2_vs_PD
ENSG00000128052	11.07789812	-0.71072955	0.2311670963	-3.074527307	0.002108364199	0.01671830559	DOWN	ENSG00000128052.9	KDR	3791	m6_LRRK2_vs_PD
ENSG00000280441	146.0181258	0.552847455	0.1800483956	3.070549188	0.002136654889	0.01688067428	UP	ENSG00000280441.2	NA	NA	m6_LRRK2_vs_PD
ENSG00000126838	21.15263933	-0.5268596762	0.171979898	-3.06349569	0.002187673562	0.01715122094	DOWN	ENSG00000126838.9	PZP	5858	m6_LRRK2_vs_PD
ENSG00000260971	14.02478379	-0.6512111629	0.2127375917	-3.061100569	0.002205250099	0.01722298923	DOWN	ENSG00000260971.4	NA	NA	m6_LRRK2_vs_PD
ENSG00000166450	19.05096304	-0.6103097459	0.1995082667	-3.059069962	0.002220252935	0.01728686426	DOWN	ENSG00000166450.12	PRTG	283659	m6_LRRK2_vs_PD
ENSG00000206585	53.80595128	-0.7471772659	0.244234653	-3.059259841	0.002218846085	0.01728686426	DOWN	ENSG00000206585.1	RNVU1-7	26864	m6_LRRK2_vs_PD
ENSG00000244734	484.1715129	-0.6022891609	0.1969699751	-3.057771423	0.002229895969	0.01732723787	DOWN	ENSG00000244734.4	HBB	3043	m6_LRRK2_vs_PD
ENSG00000156113	112.6355048	-0.5032219075	0.1648093242	-3.053358236	0.002262956151	0.01750651986	DOWN	ENSG00000156113.22	KCNMA1	3778	m6_LRRK2_vs_PD
ENSG00000149256	68.62975771	-0.5669024792	0.1858680577	-3.05002638	0.002288212666	0.0176573744	DOWN	ENSG00000149256.15	TENM4	26011	m6_LRRK2_vs_PD
ENSG00000125409	7.925081977	-0.5275320897	0.1736729453	-3.037502985	0.002385470422	0.01820528264	DOWN	ENSG00000125409.12	TEKT3	64518	m6_LRRK2_vs_PD
ENSG00000215568	9.122718897	-0.5456466544	0.1797247728	-3.036012487	0.002397294356	0.01828035187	DOWN	ENSG00000215568.8	GAB4	128954	m6_LRRK2_vs_PD
ENSG00000244040	11.05703552	-0.6100497219	0.201039739	-3.034473308	0.002409560765	0.01835140025	DOWN	ENSG00000244040.6	IL12A-AS1	101928376	m6_LRRK2_vs_PD
ENSG00000137491	12.65601208	-0.6889176458	0.2271876566	-3.032372691	0.002426394228	0.01843383528	DOWN	ENSG00000137491.14	SLCO2B1	11309	m6_LRRK2_vs_PD
ENSG00000240405	20.38261267	-0.6878493539	0.2279441273	-3.017622616	0.002547659512	0.01910083005	DOWN	ENSG00000240405.6	SAMMSON	101927152	m6_LRRK2_vs_PD
ENSG00000206737	309.1064351	-1.051695411	0.3488099641	-3.015095665	0.002568982128	0.01921623942	DOWN	ENSG00000206737.1	RNVU1-18	26863	m6_LRRK2_vs_PD
ENSG00000161681	17.88190469	-0.5913714831	0.1963184648	-3.012306986	0.002592702559	0.01935574326	DOWN	ENSG00000161681.15	SHANK1	50944	m6_LRRK2_vs_PD
ENSG00000198300	19.00386396	-0.5093481098	0.1690889524	-3.012308626	0.002592688555	0.01935574326	DOWN	ENSG00000198300.13	PEG3	5178	m6_LRRK2_vs_PD
ENSG00000181126	240.0221662	1.009013855	0.3372429823	2.991949153	0.002772024294	0.02026294434	UP	ENSG00000181126.13	HLA-V	352962	m6_LRRK2_vs_PD
ENSG00000169282	8.468686106	-0.5913801484	0.1976809777	-2.991588544	0.002775300417	0.02028085078	DOWN	ENSG00000169282.17	KCNAB1	7881	m6_LRRK2_vs_PD
ENSG00000133454	42.41129122	-0.5271076556	0.1770622096	-2.976963051	0.002911190927	0.0209987402	DOWN	ENSG00000133454.15	MYO18B	84700	m6_LRRK2_vs_PD
ENSG00000260604	9.990301121	-0.5355249097	0.1798968438	-2.976844387	0.002912317892	0.02100069608	DOWN	ENSG00000260604.2	NA	NA	m6_LRRK2_vs_PD
ENSG00000204176	8.079459591	-0.5499620051	0.1853535077	-2.967097908	0.003006252112	0.02147610497	DOWN	ENSG00000204176.13	SYT15	83849	m6_LRRK2_vs_PD
ENSG00000230102	12.04981118	-0.6421707636	0.2166701861	-2.96381692	0.003038490029	0.0216622623	DOWN	ENSG00000230102.7	LINC02028	285389	m6_LRRK2_vs_PD
ENSG00000086570	14.1610759	-0.6210678565	0.210427712	-2.951454685	0.003162809512	0.02222571094	DOWN	ENSG00000086570.12	FAT2	2196	m6_LRRK2_vs_PD
ENSG00000104332	10.69596792	-0.6122238432	0.2080980439	-2.941997106	0.00326102974	0.02264998834	DOWN	ENSG00000104332.11	SFRP1	6422	m6_LRRK2_vs_PD
ENSG00000101203	15.04555602	-0.6533897913	0.2227105346	-2.933807296	0.003348320212	0.02313187773	DOWN	ENSG00000101203.16	COL20A1	57642	m6_LRRK2_vs_PD
ENSG00000152104	22.360968	-0.5863501256	0.2002715717	-2.927775123	0.003413968675	0.02345992084	DOWN	ENSG00000152104.11	PTPN14	5784	m6_LRRK2_vs_PD
ENSG00000142973	12.90366921	-0.581720294	0.1987579382	-2.926777664	0.00342493629	0.02352869866	DOWN	ENSG00000142973.13	CYP4B1	1580	m6_LRRK2_vs_PD
ENSG00000121270	15.3299492	-0.5076390488	0.1735895662	-2.924363831	0.003451610559	0.02365895852	DOWN	ENSG00000121270.15	ABCC11	85320	m6_LRRK2_vs_PD
ENSG00000164270	10.55827897	-0.5567894096	0.1906960532	-2.919774166	0.003502851259	0.02389006866	DOWN	ENSG00000164270.17	HTR4	3360	m6_LRRK2_vs_PD
ENSG00000105976	10.35139057	-0.5612461389	0.1932715093	-2.903925886	0.003685153839	0.02480464347	DOWN	ENSG00000105976.14	MET	4233	m6_LRRK2_vs_PD
ENSG00000112379	18.55166511	-0.5726734321	0.1972710928	-2.902976934	0.003696338606	0.02485053508	DOWN	ENSG00000112379.8	ARFGEF3	57221	m6_LRRK2_vs_PD
ENSG00000083067	19.43620636	-0.6887151227	0.237275189	-2.902600671	0.00370078194	0.02485997482	DOWN	ENSG00000083067.22	TRPM3	80036	m6_LRRK2_vs_PD
ENSG00000176769	13.93820966	-0.5542650809	0.1915063126	-2.894239221	0.003800784748	0.02531689927	DOWN	ENSG00000176769.9	TCERG1L	256536	m6_LRRK2_vs_PD
ENSG00000165816	8.988470126	-0.5937917053	0.2051759711	-2.894060655	0.00380294692	0.02532442726	DOWN	ENSG00000165816.12	VWA2	340706	m6_LRRK2_vs_PD
ENSG00000239887	7.313392518	-0.5195152381	0.1797300973	-2.89053	0.003845928218	0.02552874404	DOWN	ENSG00000239887.4	C1orf226	400793	m6_LRRK2_vs_PD
ENSG00000240490	18.60518904	0.7589755485	0.2626736551	2.889423943	0.003859483575	0.02556907868	UP	ENSG00000240490.3	NA	NA	m6_LRRK2_vs_PD
ENSG00000113361	11.56227046	-0.6488114213	0.2250544519	-2.882908629	0.003940217139	0.0259774691	DOWN	ENSG00000113361.12	CDH6	1004	m6_LRRK2_vs_PD
ENSG00000062038	11.68543033	-0.5392043086	0.1871500437	-2.881133758	0.003962474438	0.02606605351	DOWN	ENSG00000062038.13	CDH3	1001	m6_LRRK2_vs_PD
ENSG00000159450	17.01493222	-0.6374912423	0.2214039166	-2.879313302	0.003985421913	0.02618427532	DOWN	ENSG00000159450.12	TCHH	7062	m6_LRRK2_vs_PD
ENSG00000132874	10.49904644	-0.5062501268	0.1765269818	-2.867834263	0.004132919718	0.02685376186	DOWN	ENSG00000132874.14	SLC14A2	8170	m6_LRRK2_vs_PD
ENSG00000139973	13.56397529	-0.6353920066	0.2215472689	-2.867974901	0.00413108304	0.02685376186	DOWN	ENSG00000139973.16	SYT16	83851	m6_LRRK2_vs_PD
ENSG00000046889	15.79668163	-0.5587262823	0.1949412153	-2.866127008	0.004155274996	0.02695682358	DOWN	ENSG00000046889.18	PREX2	80243	m6_LRRK2_vs_PD
ENSG00000140986	27.47274637	0.5985172629	0.2090606436	2.862888264	0.004197985752	0.02716623744	UP	ENSG00000140986.7	RPL3L	6123	m6_LRRK2_vs_PD
ENSG00000065320	14.0010067	-0.5542392268	0.1944370628	-2.850481379	0.004365310641	0.02796374719	DOWN	ENSG00000065320.8	NTN1	9423	m6_LRRK2_vs_PD
ENSG00000205592	46.78837079	-0.5951030071	0.2090954524	-2.846082975	0.004426066027	0.0282400505	DOWN	ENSG00000205592.14	MUC19	283463	m6_LRRK2_vs_PD
ENSG00000153404	16.35274671	-0.5897128266	0.2072324902	-2.845658159	0.00443197442	0.02827039779	DOWN	ENSG00000153404.14	PLEKHG4B	153478	m6_LRRK2_vs_PD
ENSG00000212710	5.426171284	-0.5900303099	0.2084658584	-2.830345048	0.004649782806	0.02931680891	DOWN	ENSG00000212710.4	CTAGE1	64693	m6_LRRK2_vs_PD
ENSG00000115414	19.157011	-0.5865315822	0.2082284714	-2.816769379	0.004850934414	0.03030374866	DOWN	ENSG00000115414.18	FN1	2335	m6_LRRK2_vs_PD
ENSG00000120549	16.07595326	-0.5991059416	0.2127995713	-2.815353141	0.004872366047	0.03037012213	DOWN	ENSG00000120549.17	KIAA1217	56243	m6_LRRK2_vs_PD
ENSG00000114251	11.33751048	-0.6357624924	0.2260166433	-2.812901224	0.004909673021	0.03050860123	DOWN	ENSG00000114251.14	WNT5A	7474	m6_LRRK2_vs_PD
ENSG00000177614	18.77100461	-0.5066501742	0.1802065716	-2.811496661	0.004931160261	0.03061111603	DOWN	ENSG00000177614.10	PGBD5	79605	m6_LRRK2_vs_PD
ENSG00000117245	9.606742108	-0.5886932126	0.2101114777	-2.80181368	0.005081621261	0.03119787444	DOWN	ENSG00000117245.12	KIF17	57576	m6_LRRK2_vs_PD
ENSG00000171811	25.67474052	-0.5393564167	0.1926768318	-2.799280077	0.005121669186	0.03136527081	DOWN	ENSG00000171811.13	CFAP46	54777	m6_LRRK2_vs_PD
ENSG00000214814	13.88550245	-0.5617563503	0.2008058322	-2.797510132	0.005149815193	0.03147773515	DOWN	ENSG00000214814.7	FER1L6	654463	m6_LRRK2_vs_PD
ENSG00000122367	9.516984494	-0.5510487591	0.1983541018	-2.778106195	0.005467674545	0.03278867685	DOWN	ENSG00000122367.19	LDB3	11155	m6_LRRK2_vs_PD
ENSG00000128683	12.95651165	-0.5966214245	0.2166961543	-2.753262634	0.005900454046	0.03464734191	DOWN	ENSG00000128683.13	GAD1	2571	m6_LRRK2_vs_PD
ENSG00000134871	27.10781663	-0.5069592836	0.1851117597	-2.738666006	0.006168900769	0.03583774999	DOWN	ENSG00000134871.18	COL4A2	1284	m6_LRRK2_vs_PD
ENSG00000171759	10.82624245	-0.6250738448	0.2292607386	-2.726475752	0.006401465585	0.03679680581	DOWN	ENSG00000171759.9	PAH	5053	m6_LRRK2_vs_PD
ENSG00000163618	18.39917687	-0.6428945186	0.236726898	-2.715764554	0.006612292361	0.03772588753	DOWN	ENSG00000163618.17	CADPS	8618	m6_LRRK2_vs_PD
ENSG00000144857	13.85012053	-0.6285244205	0.2320895758	-2.708111376	0.006766730969	0.0382945272	DOWN	ENSG00000144857.14	BOC	91653	m6_LRRK2_vs_PD
ENSG00000134874	11.89355197	-0.5500346714	0.2049704167	-2.683483209	0.007285963386	0.04045028406	DOWN	ENSG00000134874.17	DZIP1	22873	m6_LRRK2_vs_PD
ENSG00000039139	22.74099548	-0.6997883736	0.2620153864	-2.670791144	0.007567271495	0.04150629895	DOWN	ENSG00000039139.9	DNAH5	1767	m6_LRRK2_vs_PD
ENSG00000179766	9.929166277	-0.5912738988	0.2214079099	-2.670518407	0.007573421895	0.04152943014	DOWN	ENSG00000179766.19	ATP8B5P	158381	m6_LRRK2_vs_PD
ENSG00000158220	13.2873183	-0.5829377502	0.2183167427	-2.670146792	0.007581809297	0.0415568502	DOWN	ENSG00000158220.13	ESYT3	83850	m6_LRRK2_vs_PD
ENSG00000103034	16.06810804	-0.5398713282	0.2033896688	-2.654369474	0.007945677321	0.04294691096	DOWN	ENSG00000103034.14	NDRG4	65009	m6_LRRK2_vs_PD
ENSG00000285108	13.93551364	-0.5426074284	0.2046129577	-2.651872269	0.008004681747	0.04314229857	DOWN	ENSG00000285108.1	NA	NA	m6_LRRK2_vs_PD
ENSG00000225937	19.40911556	-0.570671118	0.2154454703	-2.648796084	0.008077905558	0.04336638668	DOWN	ENSG00000225937.2	PCA3	50652	m6_LRRK2_vs_PD
ENSG00000176697	12.52640143	-0.5689684821	0.2149987891	-2.646379938	0.008135838026	0.04355955101	DOWN	ENSG00000176697.18	BDNF	627	m6_LRRK2_vs_PD
ENSG00000277112	8.467599044	-0.5425338632	0.2051790717	-2.64419689	0.008188500969	0.04370109292	DOWN	ENSG00000277112.3	NA	NA	m6_LRRK2_vs_PD
ENSG00000006042	17.37102405	-0.5423543651	0.2060254223	-2.632463309	0.008476817836	0.04458939903	DOWN	ENSG00000006042.11	TMEM98	26022	m6_LRRK2_vs_PD
ENSG00000075043	24.38760729	-0.5976724048	0.2281539711	-2.619601149	0.008803266151	0.04562506717	DOWN	ENSG00000075043.18	KCNQ2	3785	m6_LRRK2_vs_PD
ENSG00000163673	9.777926652	-0.5220539776	0.199552927	-2.616117866	0.008893585156	0.04598392038	DOWN	ENSG00000163673.7	DCLK3	85443	m6_LRRK2_vs_PD
ENSG00000166448	8.81822315	-0.5392422901	0.2067209784	-2.608551364	0.009092636462	0.04677656313	DOWN	ENSG00000166448.14	TMEM130	222865	m6_LRRK2_vs_PD
ENSG00000246695	7.496005211	-0.5263449505	0.2035290524	-2.586092473	0.009707088369	0.04899264531	DOWN	ENSG00000246695.7	NA	NA	m6_LRRK2_vs_PD
