## Supplemental Table 4 for "Leveraging blood RNA expression to understand Parkinson’s disease heterogeneity and progression"

	baseMean	log2FoldChange	lfcSE	stat	pvalue	padj	diffexpressed	delabel	symbol	entrez	group
ENSG00000078114	206.90556	-1.724456076	0.2867273984	-6.014270298	1.81E-09	4.47E-05	DOWN	ENSG00000078114.18	NEBL	10529	m6_UP_vs_FP
ENSG00000206585	73.35768318	-1.633581	0.280377202	-5.826368863	5.66E-09	7.01E-05	DOWN	ENSG00000206585.1	RNVU1-7	26864	m6_UP_vs_FP
ENSG00000241755	37.56124693	1.13783403	0.2053545735	5.54082634	3.01E-08	0.0002485048012	UP	ENSG00000241755.1	IGKV1-9	28941	m6_UP_vs_FP
ENSG00000173262	66.04935823	1.083629358	0.2055244877	5.27250728	1.35E-07	0.0006665106647	UP	ENSG00000173262.11	SLC2A14	144195	m6_UP_vs_FP
ENSG00000211665	6.954510984	1.158969049	0.2227190021	5.203727741	1.95E-07	0.0008061924943	UP	ENSG00000211665.3	IGLV3-16	28799	m6_UP_vs_FP
ENSG00000239224	16.7481682	1.34747862	0.2667028218	5.052359815	4.36E-07	0.001543804121	UP	ENSG00000239224.3	RN7SL546P	106479420	m6_UP_vs_FP
ENSG00000211976	17.91008054	0.8568597901	0.1936452883	4.424893565	9.65E-06	0.02986843123	UP	ENSG00000211976.2	IGHV3-73	28409	m6_UP_vs_FP
ENSG00000223648	8.537023475	0.9913535941	0.2286587464	4.33551574	1.45E-05	0.04001278193	UP	ENSG00000223648.4	IGHV3-64	28414	m6_UP_vs_FP
