## Supplemental Tables 5 and 6 for "Leveraging blood RNA expression to understand Parkinson’s disease heterogeneity and progression"

Supplementary table 5. Overlapping upregulated genes across GBA, LRRK2, and SNCA mutation carriers compared to sporadic Parkinson’s disease. The table summarizes the number of differentially expressed genes ("n_genes") identified in each comparison and in their intersections. Each combination represents the set of genes shared between the indicated contrasts. The column "genes" lists the symbols …
Combination	n_genes	Genes
UP_GBA_vs_PD	23	IGHV2-5, CAMP, FOLR3, TRBV6-3, MTCO1P12, OLFM4, LINC02009, TRBV3-1, ABCA13, MMP8, TRAV23DV6, IGKV3-20, CEACAM8, HP, SHISA4, LTF, SLC1A7, MTND6P11, OLR1, BPI, RNASE3, DEFA4, NAV3
UP_LRRK2_vs_PD	43	RN7SL546P, LOC100420096, IGKV1D-8, CAMP, MIR548AA2, IGKV1-16, CEACAM8, RN7SL606P, MIR3978, IGKV1-8, RN7SL116P, SOD1P1, LTF, RN7SL34P, IGLV3-25, OLFM4, DEFA4, CTSG, RN7SL752P, RN7SL665P, RN7SL280P, CEACAM6, RN7SL14P, RN7SL480P, SNORD13, RN7SL296P, ANOS1, ABCA13, OR2T10, TARM1, TRDV2, RN7SL494P, RN7SL342P, CRISP3, HLA-J, DEFA3, LINC02009, RN7SL622P, RN7SL107P, MMP8, MYO3B, HLA-V, RPL3L
UP_SNCA_vs_PD	10	TDRD9, XIST, RN7SL634P, MIR3918, SFRP2, EML6, FHDC1, IGLV8-61, ABCF2-H2BE1, LOC100128164
UP_UP_vs_FP	6	IGKV1-9, SLC2A14, IGLV3-16, RN7SL546P, IGHV3-73, IGHV3-64
UP_GBA_vs_PD&UP_LRRK2_vs_PD	8	CAMP, OLFM4, LINC02009, ABCA13, MMP8, CEACAM8, LTF, DEFA4
UP_GBA_vs_PD&UP_SNCA_vs_PD	0
UP_GBA_vs_PD&UP_UP_vs_FP	0
UP_LRRK2_vs_PD&UP_SNCA_vs_PD	0
UP_LRRK2_vs_PD&UP_UP_vs_FP	1	RN7SL546P
UP_SNCA_vs_PD&UP_UP_vs_FP	0
UP_GBA_vs_PD&UP_LRRK2_vs_PD&UP_SNCA_vs_PD	0
UP_GBA_vs_PD&UP_LRRK2_vs_PD&UP_UP_vs_FP	0
UP_GBA_vs_PD&UP_SNCA_vs_PD&UP_UP_vs_FP	0
UP_LRRK2_vs_PD&UP_SNCA_vs_PD&UP_UP_vs_FP	0
UP_GBA_vs_PD&UP_LRRK2_vs_PD&UP_SNCA_vs_PD&UP_UP_vs_FP	0
